# Migration of households from New York City and the Second Peak in Covid-19 cases in New Jersey, Connecticut and New York Counties

**DOI:** 10.1101/2021.03.29.21254583

**Authors:** Adam Schulman, Gyan Bhanot

## Abstract

The five boroughs of New York City (NYC) were early epicenters of the Covid-19 pandemic in the United States, with over 380,000 cases by May 31. High caseloads were also seen in nearby counties in New Jersey (NJ), Connecticut (CT) and New York (NY). The pandemic started in the area in March with an exponential rise in the number of daily cases, peaked in early April, briefly declined, and then, showed clear signs of a second peak in several counties. We will show that despite control measures such as lockdown and restriction of movement during the exponential rise in daily cases, there was a significant net migration of households from NYC boroughs to the neighboring counties in NJ, CT and NY State. We propose that the second peak in daily cases in these counties around NYC was due, in part, to the movement of people from NYC boroughs to these counties. We estimate the movement of people using “Change of Address” (CoA) data from the US Postal Service, provided under the “Freedom of Information Act” of 1967. To identify the timing of the second peak and the number of cases in it, we use a previously proposed SIR model, which accurately describes the early stages of the coronavirus pandemic in European countries. Subtracting the model fits from the data identified, we establish the timing and the number of cases, N_CS_, in the second peak. We then related the number of cases in the second peak to the county population density, P, and the excess Change of Address, E_CoA,_ into each county using the simple model  which fits the data very well with α = 0.68, *β* = 0.31 (R^2^ = 0.74, p = 1.3e-8). We also find that the time between the first and second peaks was proportional to the distance of the county seat from NY Penn Station, suggesting that this migration of households and disease was a directed flow and not a diffusion process. Our analysis provides a simple method to use change of address data to track the spread of an infectious agent, such as SARS-Cov-2, due to migrations away from epicenters during the initial stages of a pandemic.
