## Supplementary Table 2a for "Migration of households from New York City and the Second Peak in Covid-19 cases in New Jersey, Connecticut and New York Counties"

### Sheet: Sheet1
Date	ATLANTIC	BERGEN	BURLINGTON	CAMDEN	CAPE MAY	CUMBERLAND	ESSEX	GLOUCESTER	HUDSON	HUNTERDON	MERCER	MIDDLESEX	MONMOUTH	MORRIS	OCEAN	PASSIAC	SALEM	SOMERSET	SUSSEX	UNION	WARREN
2020-02-29	0	0	0	0	0	0	0	0	0	0	0	0	0	0	0	0	0	0	0	0	0
2020-03-01	0	0	0	0	0	0	0	0	0	0	0	0	0	0	0	0	0	0	0	0	0
2020-03-02	0	0	0	0	0	0	0	0	0	0	0	0	0	0	0	0	0	0	0	0	0
2020-03-03	0	0	0	0	0	0	0	0	0	0	0	0	0	0	0	0	0	0	0	0	0
2020-03-04	0	0	0	0	0	0	0	0	0	0	0	0	0	0	0	0	0	0	0	0	0
2020-03-05	0	2	0	0	0	0	0	0	0	0	0	0	0	0	0	0	0	0	0	0	0
2020-03-06	0	2	0	0	0	0	0	0	0	0	0	0	0	0	0	0	0	0	0	0	0
2020-03-07	0	4	0	0	0	0	0	0	0	0	0	0	0	0	0	0	0	0	0	0	0
2020-03-08	0	4	0	0	0	0	0	0	1	0	0	0	0	0	0	0	0	0	0	0	0
2020-03-09	0	4	0	0	0	0	0	0	1	0	0	0	0	0	0	0	0	0	0	0	0
2020-03-10	0	7	2	1	0	0	0	0	1	0	0	0	2	0	0	1	0	0	0	1	0
2020-03-11	0	11	2	1	0	0	0	0	1	0	0	2	4	0	0	1	0	0	0	1	0
2020-03-12	0	13	2	1	0	0	1	0	1	0	0	2	5	1	0	1	0	1	0	1	0
2020-03-13	0	15	3	1	0	0	3	0	4	0	1	6	8	3	1	2	0	1	0	1	0
2020-03-14	0	25	3	2	0	0	7	0	5	0	1	10	8	3	1	2	0	1	0	1	0
2020-03-15	0	25	3	2	0	0	7	0	5	1	1	10	8	3	1	2	0	1	0	3	0
2020-03-16	0	61	5	3	0	0	20	0	19	1	6	17	14	6	3	8	0	5	0	8	0
2020-03-17	0	84	5	3	0	0	32	2	24	4	9	22	22	7	4	10	0	7	0	15	0
2020-03-18	3	114	10	8	0	0	45	2	34	6	15	40	32	19	8	18	0	16	0	26	1
2020-03-19	3	195	14	13	1	0	63	2	55	8	20	64	43	26	33	38	0	21	2	29	3
2020-03-20	3	249	17	11	1	1	73	5	66	11	22	76	53	35	49	49	0	28	3	43	3
2020-03-21	4	363	21	15	2	1	107	6	97	14	30	116	92	64	62	67	0	34	6	81	5
2020-03-22	5	457	26	22	2	1	172	8	126	16	40	147	158	119	102	95	1	51	12	124	9
2020-03-23	6	609	36	33	2	1	273	13	190	18	50	210	238	177	144	141	1	67	15	189	12
2020-03-24	6	701	42	51	3	2	342	19	234	25	58	277	288	204	180	216	1	102	18	246	15
2020-03-25	12	819	48	61	4	3	381	23	260	25	82	316	313	223	222	255	1	117	27	262	18
2020-03-26	10	1206	64	73	6	4	609	33	441	39	111	505	501	315	389	399	2	179	49	432	31
2020-03-27	14	1505	88	95	7	9	826	40	594	52	131	640	634	391	484	484	3	222	65	519	38
2020-03-28	17	1838	115	123	7	11	1086	51	771	61	168	808	781	442	624	608	3	258	81	742	51
2020-03-29	24	2169	142	163	9	11	1227	72	974	66	202	938	870	566	759	831	3	295	93	896	56
2020-03-30	29	2482	178	200	9	12	1564	89	1314	79	249	1123	1030	720	874	1091	3	349	113	1213	68
2020-03-31	31	2909	202	228	12	18	1900	114	1606	97	268	1277	1140	841	1022	1294	12	413	132	1418	76
2020-04-01	40	3494	255	289	22	27	2262	149	1910	117	333	1493	1301	942	1209	1494	19	472	158	1661	96
2020-04-02	50	4099	294	343	34	31	2617	169	2270	130	386	1766	1458	1082	1371	1750	20	549	179	2010	116
2020-04-03	72	4866	367	406	44	36	3067	183	2835	148	484	2125	1743	1298	1685	2216	25	641	210	2487	149
2020-04-04	98	5760	469	481	50	40	3584	215	3491	171	586	2578	2065	1618	2003	2856	25	765	236	2916	182
2020-04-05	121	6187	547	556	77	54	4082	248	3924	189	654	2950	2354	1800	2177	3227	26	833	267	3216	195
2020-04-06	132	6862	646	645	85	64	4493	279	4395	211	740	3263	2545	1956	2374	3756	29	902	292	3685	215
2020-04-07	144	7533	733	736	94	71	5078	311	4949	234	837	3717	2770	2239	2641	4104	31	1033	331	4368	255
2020-04-08	168	7874	801	838	100	80	5598	340	5437	255	992	4156	3038	2468	2856	4372	36	1160	357	4831	289
2020-04-09	191	8343	883	990	109	111	6069	413	5879	286	1161	4628	3248	2645	3093	4690	43	1335	392	5203	319
2020-04-10	211	8928	954	1072	116	138	6580	447	6411	293	1282	5060	3496	2771	3269	5017	46	1523	413	5575	337
2020-04-11	230	9362	1031	1180	129	154	7007	487	6851	301	1434	5406	3651	2925	3403	5295	56	1642	456	5865	362
2020-04-12	253	9784	1095	1270	145	165	7410	532	7469	314	1567	5693	3785	3099	3554	5590	61	1732	483	6180	395
2020-04-13	267	10092	1155	1401	164	187	7634	566	7879	325	1646	5987	3875	3225	3593	5950	66	1809	508	6636	416
2020-04-14	284	10426	1207	1477	169	201	8212	587	8242	349	1731	6313	4003	3424	3833	6438	73	1911	535	7265	442
2020-04-15	322	10848	1261	1587	178	210	8579	602	8511	356	1856	6576	4122	3525	4016	6750	84	2001	551	7438	468
2020-04-16	344	11409	1326	1734	186	223	9084	624	9165	373	2037	6994	4299	3701	4272	7317	95	2103	578	7904	501
2020-04-17	370	11863	1366	1807	189	263	9672	664	9636	385	2123	7308	4414	3822	4424	7604	102	2195	591	8429	521
2020-04-18	382	12163	1456	1918	199	272	9901	683	9956	391	2215	7624	4528	3984	4548	7936	105	2283	626	8959	543
2020-04-19	398	12639	1587	2131	206	308	10304	737	10486	407	2395	8017	4669	4136	4648	8288	116	2384	659	9609	592
2020-04-20	410	13011	1663	2255	212	338	10729	770	11150	419	2591	8346	4787	4236	4868	8479	120	2488	680	9972	613
2020-04-21	469	13356	1765	2379	217	360	11128	808	11221	423	2591	8346	4787	4236	4868	8479	120	2488	688	9972	613
2020-04-22	505	13686	1878	2528	227	382	11387	856	12088	434	2845	9047	5086	4556	5234	9392	134	2688	743	10484	689
2020-04-23	544	14049	1969	2683	236	424	11811	899	12681	464	2991	9530	5238	4680	5444	9874	164	2798	784	10935	719
2020-04-24	566	14363	2054	2750	247	466	12110	923	13011	490	3086	9789	5368	4716	5612	10291	169	2921	795	11208	729
2020-04-25	596	14738	2153	2870	261	504	12520	949	13367	505	3245	10075	5521	4821	5811	10738	177	3030	812	11523	750
2020-04-26	638	14965	2333	2983	281	520	12863	976	13708	536	3355	10642	5671	4976	5962	11137	181	3144	855	11853	778
2020-04-27	749	15104	2407	3124	281	595	13047	1111	13925	564	3433	10767	5759	5030	6024	11349	212	3204	864	12011	810
2020-04-28	868	15251	2543	3285	299	659	13190	1179	14309	573	3605	11102	5826	5128	6151	11755	219	3278	882	12188	848
2020-04-29	908	15446	2606	3385	305	687	13445	1208	14596	583	3725	11436	5907	5213	6253	12185	227	3372	900	12380	880
2020-04-30	964	15610	2690	3519	323	723	13682	1251	14916	603	3937	11715	6033	5287	6375	12449	231	3464	921	12578	903
2020-05-01	1012	15830	2769	3646	334	746	13994	1282	15148	608	4077	11947	6132	5354	6505	12814	237	3537	936	12779	920
2020-05-02	1050	15974	2879	3773	337	809	14248	1334	15401	622	4271	12213	6198	5406	6692	13082	261	3605	949	12996	941
2020-05-03	1075	16185	3043	3973	344	881	14521	1384	15769	661	4504	12597	6290	5517	6871	13364	270	3703	969	13225	957
2020-05-04	1135	16282	3100	4073	355	940	14621	1433	15881	665	4594	12768	6378	5549	6974	13496	312	3753	979	13357	977
2020-05-05	1190	16460	3207	4251	369	985	14840	1467	16099	679	4743	13142	6490	5625	7060	13797	347	3820	987	13503	982
2020-05-06	1246	16520	3235	4307	378	1059	14951	1499	16197	682	4860	13254	6552	5655	7125	13971	353	3860	995	13604	993
2020-05-07	1302	16609	3367	4479	401	1090	15215	1548	17142	685	4986	13411	6649	5702	7209	14133	358	3914	1006	13781	1004
2020-05-08	1423	16709	3431	4619	424	1124	15350	1593	17365	701	5111	13617	6752	5767	7277	14280	363	3968	1015	13917	1034
2020-05-09	1494	16804	3531	4758	442	1245	15544	1631	17365	706	5233	13759	6815	5833	7366	14428	400	3996	1023	13984	1040
2020-05-10	1510	16929	3574	4870	458	1287	15646	1654	17513	714	5317	13937	6894	5854	7462	14543	411	4054	1026	14057	1044
2020-05-11	1533	17028	3665	4959	462	1363	15727	1690	17801	723	5393	14036	6988	5876	7569	14645	411	4093	1033	14164	1047
2020-05-12	1558	17091	3697	5043	471	1427	15826	1710	17677	729	5426	14121	7041	5908	7633	14716	418	4115	1046	14203	1061
2020-05-13	1584	17150	3726	5099	479	1447	15905	1728	17451	732	5499	14241	7090	5926	7688	14757	428	4127	1042	14306	1066
2020-05-14	1649	17080	3782	5172	483	1471	15905	1756	17602	764	5612	14332	7164	5954	7742	14887	438	4159	1046	14385	1068
2020-05-15	1678	17195	3849	5255	487	1488	16103	1788	18048	777	5673	14429	7224	5990	7829	14930	446	4181	1050	14492	1072
2020-05-16	1716	17246	3875	5381	500	1592	16151	1811	18048	795	5719	14514	7297	6012	7878	15031	457	4212	1053	14569	1077
2020-05-17	1758	17361	3937	5455	503	1608	16204	1832	18498	808	5825	14668	7339	6036	7913	15205	459	4255	1060	14702	1078
2020-05-18	1807	17459	3986	5573	506	1679	16712	1907	18498	846	5950	14752	7408	6092	7994	15278	465	4278	1061	14903	1086
2020-05-19	1838	17522	4000	5644	518	1759	16747	1935	18679	885	6018	14834	7470	6100	8067	15371	470	4312	1065	15031	1091
2020-05-20	1875	17518	4058	5738	531	1830	16952	1966	18880	920	6162	14954	7541	6139	8165	15426	481	4349	1069	15122	1100
2020-05-21	1895	17583	4097	5818	534	1869	16980	2002	18880	925	6205	15057	7637	6155	8214	15497	484	4390	1077	15176	1111
2020-05-22	1919	17653	4217	5923	545	1921	17014	2031	18880	938	6295	15165	7695	6171	8285	15604	523	4416	1075	15191	1118
2020-05-23	1936	17668	4252	5953	558	1924	17160	2044	18959	938	6351	15215	7720	6192	8316	15610	535	4425	1079	15186	1119
2020-05-24	1961	17804	4308	6024	561	1947	17214	2066	18879	960	6413	15351	7800	6207	8372	15686	552	4450	1079	15169	1125
2020-05-25	2028	17901	4355	6103	570	1991	17248	2089	18879	966	6491	15437	7865	6259	8430	15774	566	4480	1084	15218	1132
2020-05-26	2049	17963	4381	6171	571	2024	17279	2103	18927	967	6544	15499	7911	6279	8462	15826	573	4489	1089	15293	1136
2020-05-27	2087	18023	4432	6227	592	2098	17338	2130	18606	973	6592	15547	7961	6289	8514	15873	579	4505	1095	15324	1145
2020-05-28	2120	18158	4476	6292	602	2146	17516	2165	18660	974	6670	15633	8012	6354	8577	15959	592	4522	1104	15475	1146
2020-05-29	2154	18223	4519	6350	611	2209	17561	2198	18919	981	6775	15734	8100	6367	8627	16045	602	4552	1106	15610	1153
2020-05-30	2183	18211	4567	6425	615	2259	17594	2217	18919	985	6850	15824	8159	6383	8700	16099	621	4567	1110	15764	1162
2020-05-31	2214	18272	4627	6510	617	2298	17649	2234	18767	993	6933	15921	8219	6463	8748	16170	634	4583	1110	15821	1160
2020-06-01	2222	18302	4657	6543	623	2310	17733	2245	18801	996	6961	15977	8249	6506	8770	16200	639	4595	1114	15858	1165
2020-06-02	2251	18333	4680	6603	628	2345	17761	2262	18822	999	7004	16021	8289	6512	8817	16234	645	4605	1123	15868	1173
2020-06-03	2284	18376	4700	6645	629	2431	17813	2278	18852	1006	7033	16066	8332	6540	8853	16277	653	4619	1128	15911	1182
2020-06-04	2286	18408	4725	6663	630	2469	17912	2290	18875	1009	7072	16072	8379	6548	8900	16311	659	4626	1131	15953	1186
2020-06-05	2309	18463	4746	6732	637	2531	18019	2310	18875	1015	7120	16137	8428	6572	8954	16387	665	4651	1155	16038	1189
2020-06-06	2330	18492	4769	6785	643	2557	18066	2319	18916	1022	7148	16203	8454	6584	8979	16436	670	4664	1160	16116	1190
2020-06-07	2364	18512	4785	6799	646	2564	18077	2328	18916	1023	7166	16198	8478	6592	9022	16449	675	4662	1160	16186	1189
2020-06-08	2383	18538	4798	6827	647	2575	18117	2332	19000	1025	7184	16227	8498	6602	9041	16461	682	4670	1172	16241	1192
2020-06-09	2401	18573	4808	6849	654	2583	18151	2340	19000	1027	7204	16251	8512	6605	9059	16492	686	4679	1172	16302	1193
2020-06-10	2422	18667	4826	6903	662	2604	18206	2357	19066	1028	7245	16288	8563	6596	9100	16524	687	4698	1179	16317	1197
2020-06-11	2431	18719	4832	6938	663	2627	18234	2367	19066	1032	7275	16327	8627	6601	9166	16555	689	4721	1179	16337	1198
2020-06-12	2453	18743	4848	6952	664	2645	18295	2379	19149	1034	7295	16353	8660	6556	9200	16581	699	4736	1179	16351	1200
2020-06-13	2475	18805	4866	6986	669	2661	18336	2402	19149	1038	7323	16385	8720	6568	9222	16612	705	4756	1190	16337	1202
2020-06-14	2490	18818	4876	7018	671	2666	18364	2414	19177	1039	7351	16430	8740	6581	9244	16627	706	4759	1190	16322	1202
2020-06-15	2497	18848	4894	7025	672	2697	18375	2416	19195	1041	7371	16458	8761	6588	9258	16649	708	4764	1190	16308	1202
2020-06-16	2539	18901	4929	7040	681	2728	18388	2423	19238	1042	7381	16474	8786	6599	9279	16664	711	4767	1190	16320	1205
2020-06-17	2553	18928	4935	7047	682	2745	18421	2428	19238	1049	7393	16513	8804	6627	9306	16683	723	4780	1203	16315	1206
2020-06-18	2583	18949	4954	7061	680	2755	18499	2438	19249	1049	7416	16547	8830	6652	9351	16706	736	4786	1208	16304	1205
2020-06-19	2619	18967	4981	7088	681	2767	18533	2451	19257	1050	7463	16563	8876	6679	9382	16725	745	4796	1213	16291	1209
2020-06-20	2638	18996	4994	7117	705	2792	18531	2457	19280	1053	7489	16592	8925	6689	9413	16735	748	4806	1216	16298	1211
2020-06-21	2702	19010	5023	7135	688	2847	18551	2467	19280	1054	7541	16605	8942	6699	9425	16769	750	4813	1220	16322	1216
2020-06-22	2722	19037	5046	7153	692	2876	18578	2471	19316	1060	7549	16618	8965	6718	9440	16772	752	4819	1220	16340	1218
2020-06-23	2750	19069	5056	7163	694	2894	18592	2489	19316	1062	7560	16640	8998	6727	9466	16794	752	4818	1220	16341	1221
2020-06-24	2771	19097	5068	7185	697	2908	18617	2497	19333	1064	7572	16640	9008	6724	9486	16788	750	4819	1224	16330	1222
2020-06-25	2787	19167	5084	7212	704	2917	18637	2518	18775	1065	7595	16667	9030	6685	9508	16819	751	4828	1183	16334	1224
2020-06-26	2811	19264	5092	7245	706	2925	18666	2531	18788	1065	7621	16685	9057	6698	9535	16843	754	4831	1185	16356	1225
2020-06-27	2822	19275	5125	7278	705	2936	18696	2547	18814	1065	7619	16724	9082	6715	9545	16868	755	4841	1184	16353	1227
2020-06-28	2839	19354	5136	7284	732	2942	18716	2557	18834	1074	7626	16764	9108	6730	9570	16867	756	4857	1189	16368	1228
2020-06-29	2845	19375	5142	7297	712	2946	18731	2563	18838	1076	7634	16764	9110	6735	9575	16876	762	4858	1190	16377	1230
2020-06-30	2863	19423	5168	7317	740	2963	18758	2578	18841	1080	7659	16816	9140	6738	9614	16879	768	4869	1192	16386	1233
2020-07-01	2878	19445	5189	7368	712	2980	18771	2596	18842	1081	7676	16825	9163	6757	9627	16894	778	4881	1197	16384	1241
2020-07-02	2898	19474	5221	7406	713	2991	18804	2610	18874	1083	7693	16852	9211	6777	9631	16920	779	4912	1198	16394	1243
2020-07-03	2924	19532	5238	7419	714	2998	18842	2619	18913	1085	7711	16884	9248	6790	9666	16927	794	4919	1199	16416	1246
2020-07-04	2926	19562	5243	7434	715	3005	18859	2630	18945	1087	7727	16901	9272	6800	9682	16941	797	4928	1210	16441	1249
2020-07-05	2936	19625	5262	7479	716	3017	18887	2645	18976	1088	7740	16913	9308	6809	9706	16954	802	4937	1209	16455	1253
2020-07-06	2949	19655	5277	7496	720	3021	18895	2656	18990	1090	7745	16957	9320	6820	9716	16963	805	4943	1211	16432	1255
2020-07-07	2961	19676	5295	7536	720	3029	18918	2671	19016	1090	7756	16966	9346	6830	9738	16974	807	4945	1214	16450	1258
2020-07-08	2962	19732	5306	7573	718	3030	18920	2691	19024	1091	7751	16956	9362	6854	9753	16978	808	4950	1219	16443	1262
2020-07-09	2976	19771	5316	7600	723	3032	18928	2697	19037	1094	7765	16952	9371	6864	9773	17000	811	4952	1220	16462	1261
2020-07-10	2987	19827	5332	7631	726	3043	18954	2712	19056	1096	7773	17005	9404	6875	9781	17030	812	4974	1221	16460	1262
2020-07-11	3001	19847	5360	7670	732	3046	18988	2739	19089	1094	7778	17020	9437	6887	9804	17050	813	4998	1225	16471	1263
2020-07-12	3015	19871	5375	7692	732	3051	19008	2758	19121	1094	7789	17035	9482	6902	9820	17064	815	5014	1229	16501	1265
2020-07-13	3023	19891	5382	7716	733	3056	19039	2764	19135	1094	7795	17059	9515	6909	9828	17080	815	5018	1230	16519	1265
2020-07-14	3047	19907	5412	7746	740	3063	19058	2788	19193	1095	7807	17089	9542	6921	9867	17105	818	5036	1233	16537	1267
2020-07-15	3060	19927	5419	7775	744	3068	19100	2797	19219	1098	7815	17119	9605	6926	9890	17127	821	5057	1236	16563	1267
2020-07-16	3079	19950	5430	7786	747	3072	19119	2808	19240	1098	7827	17142	9626	6932	9902	17150	822	5059	1241	16567	1268
2020-07-17	3087	19966	5419	7791	749	3074	19111	2808	19246	1099	7828	17162	9636	6937	9917	17154	824	5061	1240	16540	1272
2020-07-18	3109	19979	5440	7818	752	3075	19105	2820	19261	1101	7844	17174	9649	6952	9940	17167	830	5070	1243	16546	1273
2020-07-19	3116	19980	5442	7829	754	3076	19105	2824	19248	1100	7825	17158	9659	6958	9947	17162	831	5065	1246	16508	1276
2020-07-20	3126	20034	5450	7845	757	3079	19121	2829	19263	1100	7828	17168	9672	6967	9956	17172	831	5068	1250	16517	1280
2020-07-21	3148	20052	5478	7867	760	3088	19153	2855	19267	1101	7839	17155	9683	6990	9988	17181	837	5072	1253	16515	1286
2020-07-22	3161	20099	5490	7888	762	3095	19173	2870	19281	1102	7858	17379	9720	7010	10054	17196	841	5082	1256	16351	1295
2020-07-23	3169	20133	5502	7910	767	3100	19198	2894	19289	1102	7869	17442	9748	7016	10074	17214	843	5094	1259	16297	1296
2020-07-24	3189	20162	5533	7952	776	3108	19228	2920	19313	1113	7879	17476	9791	7035	10116	17237	849	5106	1264	16321	1302
2020-07-25	3222	20192	5567	8026	780	3118	19263	2945	19329	1115	7899	17514	9822	7052	10171	17274	855	5120	1271	16335	1308
2020-07-26	3245	20226	5594	8087	788	3127	19310	2969	19363	1120	7917	17535	9857	7065	10206	17312	856	5131	1277	16359	1312
2020-07-27	3271	20280	5642	8130	800	3144	19335	2986	19387	1122	7934	17557	9908	7076	10238	17327	859	5139	1285	16376	1315
2020-07-28	3297	20341	5684	8167	800	3166	19376	2999	19399	1123	7966	17580	9947	7091	10293	17348	866	5155	1286	16410	1321
2020-07-29	3323	20391	5721	8225	802	3178	19428	3017	19430	1125	7984	17615	9985	7102	10330	17370	866	5163	1290	16439	1327
2020-07-30	3331	20412	5732	8240	803	3184	19441	3031	19434	1125	8000	17626	10004	7109	10356	17384	867	5170	1293	16456	1326
2020-07-31	3364	20472	5781	8301	806	3215	19488	3059	19478	1130	8020	17673	10057	7136	10414	17429	865	5177	1295	16523	1329
2020-08-01	3381	20494	5812	8334	809	3228	19505	3080	19497	1136	8027	17700	10093	7144	10439	17465	869	5186	1300	16545	1329
2020-08-02	3393	20521	5831	8357	810	3240	19526	3097	19511	1137	8042	17713	10117	7156	10459	17493	871	5190	1307	16575	1330
2020-08-03	3408	20552	5846	8375	813	3253	19558	3106	19528	1138	8051	17735	10137	7167	10469	17507	877	5195	1307	16590	1330
2020-08-04	3420	20609	5880	8400	817	3275	19588	3130	19544	1139	8063	17765	10170	7179	10501	17532	880	5199	1314	16590	1331
2020-08-05	3436	20639	5907	8442	819	3290	19611	3164	19564	1144	8076	17798	10192	7195	10520	17550	881	5202	1316	16605	1336
2020-08-06	3442	20669	5927	8464	823	3309	19644	3193	19580	1144	8087	17821	10227	7209	10551	17585	886	5217	1320	16622	1339
2020-08-07	3446	20694	5952	8499	822	3318	19686	3216	19607	1146	8104	17857	10267	7224	10564	17599	886	5223	1322	16636	1340
2020-08-08	3456	20751	5977	8525	824	3332	19715	3236	19641	1148	8115	17884	10284	7235	10585	17623	892	5231	1327	16663	1343
2020-08-09	3463	20794	6007	8562	832	3338	19728	3248	19671	1149	8119	17919	10302	7248	10596	17642	894	5245	1330	16695	1345
2020-08-10	3469	20825	6025	8580	834	3348	19747	3258	19683	1149	8127	17932	10326	7261	10603	17665	898	5253	1333	16725	1345
2020-08-11	3497	20864	6042	8614	840	3366	19776	3283	19717	1149	8139	17959	10348	7273	10640	17705	906	5265	1336	16749	1347
2020-08-12	3509	20899	6069	8645	842	3377	19813	3310	19749	1150	8143	17988	10368	7286	10652	17748	907	5275	1341	16780	1347
2020-08-13	3521	20940	6094	8689	843	3386	19840	3339	19792	1151	8164	18015	10407	7304	10668	17801	912	5282	1343	16812	1352
2020-08-14	3535	21058	6108	8733	846	3396	19870	3368	19830	1154	8169	18045	10434	7315	10708	17858	919	5291	1344	16827	1355
2020-08-15	3566	21120	6128	8774	846	3420	19911	3400	19866	1158	8182	18070	10459	7332	10740	17915	924	5300	1349	16847	1362
2020-08-16	3585	21195	6145	8793	847	3427	19927	3413	19892	1161	8190	18099	10474	7341	10752	17950	930	5307	1351	16869	1365
2020-08-17	3602	21277	6159	8820	848	3438	19938	3445	19911	1163	8199	18119	10496	7350	10763	17963	933	5317	1353	16879	1368
2020-08-18	3618	21303	6175	8845	853	3441	20001	3458	19936	1165	8211	18133	10509	7358	10805	18002	937	5323	1355	16898	1370
2020-08-19	3632	21307	6201	8882	858	3454	20036	3481	19955	1171	8225	18168	10524	7371	10826	18039	941	5329	1355	16921	1373
2020-08-20	3643	21261	6228	8899	863	3465	20033	3497	19970	1180	8237	18185	10533	7382	10836	18058	941	5331	1357	16927	1377
2020-08-21	3651	21282	6247	8920	867	3475	20052	3516	19989	1182	8248	18219	10545	7391	10857	18085	945	5336	1358	16947	1377
2020-08-22	3665	21316	6260	8938	874	3493	20088	3545	20018	1190	8258	18248	10573	7399	10908	18144	953	5341	1362	16967	1379
2020-08-23	3673	21326	6274	8961	878	3501	20112	3557	20042	1192	8264	18275	10589	7411	10926	18173	954	5346	1362	16978	1381
2020-08-24	3680	21352	6287	8979	881	3508	20131	3568	20052	1196	8267	18293	10594	7427	10946	18187	960	5351	1369	16992	1381
2020-08-25	3686	21395	6304	9001	882	3516	20159	3579	20058	1197	8274	18319	10607	7439	10997	18206	960	5358	1380	17010	1384
2020-08-26	3703	21436	6314	9020	886	3523	20183	3592	20068	1202	8288	18348	10628	7442	11036	18223	966	5364	1380	17023	1384
2020-08-27	3707	21454	6327	9054	888	3530	20219	3610	20088	1206	8303	18361	10647	7442	11069	18249	975	5373	1383	17040	1387
2020-08-28	3720	21474	6354	9093	894	3542	20260	3634	20100	1209	8310	18377	10669	7455	11092	18275	978	5379	1386	17052	1390
2020-08-29	3729	21520	6370	9116	894	3545	20276	3656	20116	1213	8315	18415	10700	7466	11132	18306	978	5387	1392	17066	1391
2020-08-30	3739	21557	6382	9142	898	3560	20301	3668	20131	1212	8326	18432	10710	7474	11145	18327	980	5400	1394	17077	1392
2020-08-31	3752	21600	6395	9157	905	3573	20324	3685	20144	1213	8333	18456	10734	7491	11181	18351	981	5420	1399	17103	1395
2020-09-01	3763	21665	6421	9178	908	3587	20368	3708	20163	1212	8342	18468	10763	7507	11213	18380	980	5425	1402	17124	1397
2020-09-02	3769	21691	6457	9198	913	3594	20392	3719	20197	1216	8349	18483	10780	7514	11259	18416	982	5426	1402	17137	1397
2020-09-03	3778	21724	6499	9237	913	3598	20407	3731	20206	1221	8371	18507	10818	7524	11305	18439	984	5437	1409	17161	1399
2020-09-04	3784	21752	6521	9270	921	3606	20463	3762	20227	1223	8390	18531	10862	7548	11358	18469	988	5446	1408	17187	1399
2020-09-05	3792	21755	6541	9292	930	3615	20488	3783	20243	1228	8401	18553	10890	7562	11427	18484	992	5451	1413	17196	1404
2020-09-06	3798	21788	6559	9311	933	3619	20505	3809	20261	1229	8406	18586	10926	7569	11462	18499	995	5462	1412	17212	1409
2020-09-07	3820	21816	6581	9336	939	3630	20528	3830	20286	1234	8422	18603	10951	7581	11495	18520	994	5478	1416	17218	1408
2020-09-08	3827	21844	6606	9355	944	3638	20545	3853	20293	1235	8432	18625	10966	7592	11522	18533	999	5481	1421	17238	1411
2020-09-09	3840	21872	6623	9384	946	3649	20574	3895	20305	1242	8439	18649	11002	7596	11543	18560	1004	5489	1421	17248	1410
2020-09-10	3849	21894	6641	9413	949	3663	20591	3945	20329	1245	8455	18703	11043	7603	11598	18579	1003	5508	1416	17267	1412
2020-09-11	3865	21925	6661	9445	955	3673	20606	3991	20344	1249	8467	18760	11102	7610	11655	18608	1007	5529	1422	17286	1415
2020-09-12	3875	21935	6694	9460	964	3684	20633	4027	20362	1253	8481	18814	11158	7630	11713	18640	1014	5552	1425	17299	1418
2020-09-13	3887	21966	6716	9476	963	3688	20657	4058	20371	1256	8491	18842	11190	7628	11743	18661	1014	5558	1425	17315	1418
2020-09-14	3895	21995	6747	9506	968	3698	20669	4082	20385	1264	8498	18870	11217	7647	11774	18673	1016	5575	1428	17324	1424
2020-09-15	3911	21999	6782	9534	982	3700	20702	4147	20403	1264	8510	18909	11268	7671	11821	18690	1022	5596	1430	17337	1425
2020-09-16	3920	22030	6801	9563	981	3702	20723	4178	20422	1273	8526	18931	11287	7674	11897	18719	1028	5611	1429	17355	1422
2020-09-17	3935	22087	6830	9607	988	3710	20749	4222	20437	1275	8534	18971	11358	7697	12005	18749	1034	5629	1429	17367	1424
2020-09-18	3944	22119	6862	9633	997	3722	20773	4258	20454	1277	8544	19016	11403	7706	12095	18774	1037	5671	1431	17390	1428
2020-09-19	3956	22145	6901	9667	995	3728	20803	4281	20468	1282	8563	19050	11438	7718	12182	18799	1039	5685	1450	17415	1428
2020-09-20	3965	22168	6930	9707	997	3735	20833	4313	20482	1286	8567	19089	11500	7742	12241	18822	1044	5691	1452	17440	1428
2020-09-21	3971	22197	6946	9729	999	3744	20854	4330	20506	1288	8576	19116	11544	7763	12317	18832	1047	5703	1453	17466	1433
2020-09-22	3983	22251	6974	9748	1004	3749	20874	4358	20540	1292	8583	19158	11584	7775	12382	18846	1047	5709	1456	17505	1436
2020-09-23	3990	22276	7006	9765	1008	3757	20898	4389	20547	1296	8596	19210	11605	7795	12436	18877	1052	5725	1461	17517	1436
2020-09-24	4002	22304	7036	9799	1013	3767	20927	4428	20568	1302	8609	19260	11682	7810	12548	18909	1052	5740	1471	17543	1437
2020-09-25	4033	22331	7064	9823	1017	3772	20954	4459	20596	1307	8615	19319	11726	7821	12663	18951	1052	5777	1480	17565	1435
2020-09-26	4055	22363	7098	9860	1020	3778	21024	4489	20621	1311	8628	19379	11778	7847	12903	18982	1062	5786	1490	17602	1438
2020-09-27	4084	22406	7127	9888	1023	3784	21054	4511	20643	1321	8637	19444	11827	7860	13158	19004	1064	5798	1497	17641	1441
2020-09-28	4096	22439	7145	9907	1023	3790	21070	4523	20661	1324	8643	19503	11856	7871	13402	19023	1068	5808	1502	17671	1443
2020-09-29	4114	22473	7169	9927	1026	3794	21091	4560	20692	1330	8653	19539	11892	7887	13481	19065	1072	5819	1506	17689	1445
2020-09-30	4128	22510	7184	9962	1023	3803	21121	4670	20732	1332	8663	19604	11949	7902	13665	19113	1072	5830	1511	17727	1445
2020-10-01	4152	22579	7208	9996	1026	3802	21157	4710	20767	1349	8675	19679	12025	7920	13718	19135	1076	5850	1517	17761	1449
2020-10-02	4167	22633	7248	10035	1035	3809	21201	4729	20804	1367	8686	19766	12081	7941	13898	19161	1085	5873	1526	17789	1453
2020-10-03	4203	22692	7281	10085	1043	3812	21260	4772	20869	1382	8711	19858	12171	7967	14100	19210	1088	5892	1538	17832	1456
2020-10-04	4223	22734	7306	10124	1047	3813	21330	4787	20897	1388	8721	19904	12224	7986	14244	19237	1090	5907	1538	17870	1458
2020-10-05	4257	22774	7327	10149	1046	3815	21365	4796	20914	1398	8732	19943	12280	7999	14363	19269	1090	5911	1539	17903	1461
2020-10-06	4286	22827	7343	10170	1055	3820	21407	4812	20954	1400	8742	19990	12386	8011	14489	19315	1094	5934	1547	17944	1463
2020-10-07	4298	22876	7367	10199	1054	3825	21453	4830	20989	1410	8752	20033	12467	8025	14538	19343	1103	5935	1553	17978	1465
2020-10-08	4357	22959	7442	10286	1063	3838	21539	4877	21042	1431	8773	20134	12588	8061	14814	19418	1110	5967	1559	18061	1471
2020-10-09	4387	23031	7484	10374	1068	3851	21608	4915	21079	1434	8795	20226	12661	8092	14923	19484	1111	5980	1566	18109	1472
2020-10-10	4411	23107	7508	10418	1060	3855	21689	4930	21141	1446	8813	20304	12759	8125	15053	19561	1113	6007	1575	18163	1477
2020-10-11	4463	23173	7545	10470	1056	3863	21760	4972	21183	1451	8820	20361	12811	8154	15170	19605	1113	6018	1579	18206	1480
2020-10-12	4476	23221	7559	10494	1058	3865	21821	4981	21222	1457	8829	20394	12851	8167	15255	19627	1116	6023	1581	18247	1480
2020-10-13	4517	23323	7598	10553	1060	3879	21913	5008	21286	1461	8850	20475	12936	8215	15375	19693	1118	6045	1584	18316	1488
2020-10-14	4532	23391	7662	10590	1058	3882	22018	5043	21347	1466	8866	20552	13020	8230	15578	19768	1125	6060	1584	18375	1493
2020-10-15	4566	23495	7703	10646	1064	3885	22129	5072	21425	1469	8894	20646	13099	8280	15684	19812	1127	6089	1589	18440	1495
2020-10-16	4595	23569	7730	10695	1067	3889	22227	5091	21529	1471	8911	20727	13180	8307	15752	19859	1130	6092	1596	18505	1502
2020-10-17	4638	23639	7776	10739	1072	3894	22345	5142	21604	1474	8925	20822	13266	8337	15832	19914	1136	6110	1601	18599	1505
2020-10-18	4705	23738	7825	10835	1075	3898	22479	5179	21731	1487	8956	20930	13311	8430	15952	19976	1138	6142	1616	18709	1507
2020-10-19	4753	23845	7885	10908	1077	3914	22625	5210	21810	1494	8975	21043	13395	8475	16107	20028	1143	6169	1623	18815	1514
2020-10-20	4779	23945	7928	10946	1080	3924	22735	5240	21886	1497	9005	21152	13439	8529	16173	20089	1146	6192	1628	18949	1515
2020-10-21	4816	24066	7978	11007	1080	3933	22877	5261	22004	1505	9031	21229	13477	8596	16238	20160	1147	6216	1637	19044	1517
2020-10-22	4845	24172	8028	11071	1083	3939	23068	5305	22116	1509	9048	21323	13555	8659	16302	20211	1152	6240	1645	19161	1525
2020-10-23	4898	24259	8075	11115	1085	3945	23253	5327	22236	1515	9072	21415	13620	8721	16358	20264	1153	6255	1651	19252	1529
2020-10-24	4945	24408	8160	11239	1092	3955	23609	5381	22432	1525	9116	21578	13692	8785	16433	20362	1157	6305	1663	19449	1541
2020-10-25	4997	24527	8201	11280	1094	3965	23771	5403	22573	1533	9146	21668	13747	8859	16477	20444	1160	6329	1677	19559	1554
2020-10-26	5045	24648	8280	11336	1105	3978	23931	5435	22646	1548	9174	21783	13807	8919	16534	20554	1160	6371	1681	19682	1562
2020-10-27	5091	24795	8334	11407	1111	3986	24177	5467	22837	1569	9220	21939	13892	9002	16605	20662	1166	6411	1692	19918	1570
2020-10-28	5130	24890	8416	11519	1115	3996	24455	5519	22956	1582	9250	22111	13996	9091	16642	20775	1169	6451	1707	20106	1584
2020-10-29	5162	25027	8486	11617	1123	4016	24709	5559	23132	1586	9297	22274	14111	9145	16715	20898	1171	6485	1720	20195	1595
2020-10-30	5208	25235	8587	11729	1129	4034	24970	5550	23357	1603	9340	22444	14242	9243	16804	21060	1180	6527	1739	20413	1607
2020-10-31	5258	25366	8623	11799	1135	4046	25117	5591	23486	1615	9379	22553	14309	9293	16938	21155	1185	6549	1754	20552	1620
2020-11-01	5341	25526	8721	11988	1151	4068	25292	5679	23633	1626	9438	22676	14415	9357	16990	21282	1193	6575	1761	20674	1632
2020-11-02	5387	25677	8794	12060	1153	4080	25437	5713	23730	1643	9479	22804	14499	9448	17034	21383	1195	6614	1773	20820	1650
2020-11-03	5454	25852	8851	12172	1161	4092	25696	5778	23917	1663	9535	22988	14583	9549	17105	21546	1198	6663	1792	21020	1660
2020-11-04	5524	26065	8961	12328	1167	4123	26053	5852	24103	1692	9624	23225	14692	9691	17180	21734	1206	6726	1801	21265	1676
2020-11-05	5587	26170	9020	12497	1177	4143	26315	5937	24306	1710	9696	23358	14827	9780	17270	21928	1218	6771	1814	21415	1707
2020-11-06	5649	26382	9126	12662	1183	4159	26608	6008	24494	1729	9774	23539	14944	9869	17348	22126	1226	6813	1845	21604	1729
2020-11-07	5774	26714	9265	12899	1202	4190	26970	6079	24801	1766	9900	23749	15128	10037	17488	22403	1230	6890	1862	21899	1772
2020-11-08	5846	26924	9355	13020	1218	4210	27226	6163	24980	1776	9960	23917	15249	10146	17566	22551	1237	6948	1888	22054	1792
2020-11-09	5915	27060	9504	13219	1234	4233	27402	6250	25105	1793	10045	24065	15368	10253	17634	22757	1244	7009	1899	22239	1829
2020-11-10	6012	27361	9630	13419	1237	4286	28091	6365	25393	1831	10228	24352	15558	10419	17783	23120	1252	7140	1912	22584	1859
2020-11-11	6114	27678	9728	13638	1253	4321	28451	6458	25671	1854	10368	24606	15729	10550	17933	23388	1265	7212	1939	22824	1876
2020-11-12	6210	28085	9858	13913	1262	4347	28872	6608	25949	1869	10497	24831	15964	10679	18080	23727	1284	7290	1963	23151	1905
2020-11-13	6295	28436	10065	14166	1289	4393	29216	6758	26173	1897	10629	25064	16167	10794	18235	24085	1309	7374	1995	23463	1941
2020-11-14	6448	28821	10222	14464	1308	4427	29872	6915	26482	1932	10832	25395	16403	11018	18414	24489	1324	7504	2034	23804	1976
2020-11-15	6555	29223	10527	14863	1349	4455	30216	7068	26894	1981	11060	25744	16689	11195	18635	24876	1352	7648	2080	24156	2024
2020-11-16	6608	29409	10632	15032	1385	4487	30423	7184	27050	2002	11200	25951	16835	11284	18747	25011	1367	7716	2096	24350	2055
2020-11-17	6728	29800	10849	15295	1406	4522	30780	7321	27372	2049	11409	26354	17157	11428	18954	25342	1376	7843	2123	24626	2079
2020-11-18	6829	30224	11020	15517	1426	4532	31168	7432	27725	2081	11641	26818	17442	11597	19163	25682	1399	7963	2158	24912	2099
2020-11-19	6920	30666	11225	15830	1452	4583	31561	7589	28090	2119	11865	27159	17725	11760	19393	26032	1425	8058	2209	25235	2152
2020-11-20	7023	31006	11411	16103	1498	4636	31902	7718	28370	2155	12087	27418	18006	11883	19648	26415	1442	8146	2245	25437	2181
2020-11-21	7162	31447	11699	16540	1516	4689	32441	7947	28764	2186	12257	27671	18335	12085	19880	26806	1457	8251	2278	25763	2215
2020-11-22	7257	31851	11996	16862	1524	4733	32778	8066	29116	2236	12450	27987	18624	12252	20087	27065	1476	8333	2315	26043	2259
2020-11-23	7341	32245	12174	17111	1549	4772	33088	8183	29379	2258	12620	28263	18834	12403	20325	27438	1487	8412	2349	26347	2286
2020-11-24	7461	32581	12544	17379	1567	4819	33473	8289	29637	2289	12886	28719	19115	12606	20506	27797	1504	8537	2379	26752	2312
2020-11-25	7559	32912	12817	17673	1587	4871	33830	8406	30021	2316	13102	28974	19386	12811	20709	28213	1521	8622	2411	27112	2332
2020-11-26	7644	33328	13020	18007	1604	4942	34155	8573	30410	2347	13256	29267	19692	12980	21006	28894	1551	8726	2435	27457	2373
2020-11-27	7754	33875	13217	18378	1627	4999	34478	8711	30746	2380	13414	29602	19918	13159	21303	29148	1580	8839	2475	27709	2414
2020-11-28	7823	34083	13284	18497	1632	5014	34632	8765	30928	2402	13485	29817	20036	13312	21457	29281	1594	8908	2504	27803	2435
2020-11-29	7939	34583	13636	18956	1655	5075	35041	8932	31432	2469	13724	30273	20447	13515	21748	29849	1619	9032	2549	28255	2495
2020-11-30	7984	34871	13803	19249	1672	5101	35358	9053	31691	2510	13797	30562	20657	13647	21993	30180	1644	9104	2593	28437	2512
2020-12-01	8122	35327	14017	19501	1684	5168	35788	9190	32033	2535	13992	31107	20961	13928	22277	30576	1663	9231	2655	28756	2526
2020-12-02	8218	35726	14203	19842	1703	5220	36082	9331	32465	2577	14170	31578	21267	14118	22545	31047	1698	9360	2687	28969	2570
2020-12-03	8339	36226	14374	20231	1728	5305	36554	9547	32898	2611	14347	32028	21621	14258	22918	31340	1726	9482	2734	29295	2616
2020-12-04	8474	36840	14647	20727	1747	5392	37134	9848	33429	2653	14531	32468	22030	14456	23240	31802	1773	9606	2808	29579	2672
2020-12-05	8641	37350	14990	21071	1773	5466	37736	10025	33842	2687	14727	33016	22376	14684	23558	32315	1804	9718	2868	29831	2721
2020-12-06	8802	37893	15305	21578	1798	5571	38252	10271	34393	2742	14936	33475	22837	14982	23969	32776	1839	9829	2950	30205	2770
2020-12-07	8866	38227	15547	21793	1808	5619	38574	10355	34661	2765	15069	33834	23076	15159	24227	33174	1866	9909	2984	30390	2807
2020-12-08	9039	38602	15785	22191	1835	5730	39011	10575	35115	2818	15281	34420	23524	15579	24547	33393	1891	10052	3068	30879	2858
2020-12-09	9167	38879	15997	22443	1862	5801	39350	10761	35508	2848	15440	34867	23867	15763	24790	33780	1986	10219	3123	31239	2903
2020-12-10	9270	39303	16264	22740	1893	5909	39782	10959	36049	2893	15621	35313	24281	15970	25148	34219	2047	10336	3156	31557	2951
2020-12-11	9368	39588	16422	22973	1908	6032	40145	11134	36348	2935	15755	35674	24558	16164	25418	34480	2064	10411	3219	31755	2988
2020-12-12	9542	40115	16736	23486	1948	6131	40650	11375	36850	3015	15985	36246	25001	16486	25927	34930	2131	10571	3294	32101	3041
2020-12-13	9654	40483	16874	23633	1970	6218	41089	11472	37187	3040	16134	36739	25288	16692	26145	35368	2163	10671	3349	32383	3079
2020-12-14	9758	40879	17179	24003	1995	6277	41471	11597	37521	3077	16312	37291	25681	16934	26505	35737	2187	10798	3403	32669	3146
2020-12-15	9880	41216	17392	24248	2015	6368	41767	11756	37925	3108	16515	37721	25981	17092	26733	35996	2232	10923	3455	32935	3181
2020-12-16	10023	41641	17630	24539	2042	6450	42329	11898	38429	3156	16725	38339	26465	17339	27191	36414	2280	11102	3511	33375	3236
2020-12-17	10174	42008	17812	24872	2070	6550	42666	12052	38675	3185	16897	38857	26824	17547	27522	36690	2303	11222	3555	33588	3289
2020-12-18	10280	42401	17941	25116	2082	6635	43038	12164	39076	3227	16998	39220	27157	17721	27864	36988	2331	11292	3616	33750	3323
2020-12-19	10464	42751	18184	25404	2104	6735	43375	12327	39390	3269	17138	39647	27563	17882	28168	37236	2369	11379	3669	33978	3361
2020-12-20	10657	43119	18466	25781	2134	6868	43793	12516	39769	3338	17349	40232	27954	18119	28637	37488	2387	11494	3747	34251	3413
2020-12-21	10767	43370	18654	25955	2159	6903	44015	12600	39991	3376	17450	40626	28237	18307	28936	37685	2405	11589	3800	34388	3471
2020-12-22	10962	43707	18945	26272	2182	7024	44318	12821	40406	3404	17625	41169	28699	18488	29274	37846	2429	11659	3877	34668	3508
2020-12-23	11080	44166	19213	26533	2200	7126	44669	13006	40822	3442	17790	41673	29070	18764	29589	38270	2488	11752	3960	34897	3551
