## Supplementary Table 2b for "Migration of households from New York City and the Second Peak in Covid-19 cases in New Jersey, Connecticut and New York Counties"

### Sheet: CT Covid-19 Cases
Date	Fairfield	Hartford	Litchfield	Middlesex	New Haven	New London	Tolland	Windham
2020-02-29	0	0	0	0	0	0	0	0
2020-03-01	0	0	0	0	0	0	0	0
2020-03-02	0	0	0	0	0	0	0	0
2020-03-03	0	0	0	0	0	0	0	0
2020-03-04	0	0	0	0	0	0	0	0
2020-03-05	0	0	0	0	0	0	0	0
2020-03-06	0	0	0	0	0	0	0	0
2020-03-07	0	0	0	0	0	0	0	0
2020-03-08	0	0	0	0	0	0	0	0
2020-03-09	0	0	0	0	0	0	0	0
2020-03-10	1	0	0	0	0	0	0	0
2020-03-11	2	0	1	0	0	0	0	0
2020-03-12	4	0	1	0	0	0	0	0
2020-03-13	8	0	3	0	0	0	0	0
2020-03-14	15	1	3	0	4	0	0	0
2020-03-15	15	2	3	0	4	0	0	0
2020-03-16	29	4	4	0	4	0	0	0
2020-03-17	48	7	5	0	8	0	0	0
2020-03-18	69	11	5	1	10	0	0	0
2020-03-19	102	18	7	3	23	0	4	0
2020-03-20	122	29	8	5	23	1	4	2
2020-03-21	122	29	8	5	23	1	4	2
2020-03-22	208	54	12	6	29	3	14	1
2020-03-23	270	61	13	8	41	4	16	2
2020-03-24	384	88	22	8	89	6	19	2
2020-03-25	546	116	33	15	127	9	27	2
2020-03-26	607	138	44	18	156	13	33	3
2020-03-27	752	189	52	25	222	15	33	3
2020-03-28	908	228	65	28	236	19	37	3
2020-03-29	1245	276	87	38	280	20	40	7
2020-03-30	1445	330	113	50	373	24	50	10
2020-03-31	1870	393	121	56	517	27	56	11
2020-04-01	1986	469	131	66	611	29	61	19
2020-04-02	2132	539	141	74	647	29	67	21
2020-04-03	2716	679	173	91	891	40	79	27
2020-04-04	2824	726	182	100	1024	57	91	31
2020-04-05	3050	751	197	110	1162	57	94	32
2020-04-06	3719	882	230	135	1468	65	103	40
2020-04-07	4136	1045	255	150	1664	85	111	43
2020-04-08	4417	1290	292	174	1945	120	128	49
2020-04-09	4882	1471	315	205	2183	139	145	52
2020-04-10	5180	1615	346	240	2383	156	152	59
2020-04-11	5407	1832	388	290	2715	185	171	66
2020-04-12	5534	1914	403	299	2946	190	182	66
2020-04-13	6004	2243	446	339	3358	222	195	83
2020-04-14	6213	2370	460	355	3543	227	201	87
2020-04-15	6480	2570	490	379	3758	236	216	89
2020-04-16	6816	2859	535	394	4163	255	241	87
2020-04-17	7146	3015	569	422	4520	292	258	92
2020-04-18	7363	3196	593	448	4743	315	270	97
2020-04-19	7434	3351	600	462	4871	339	276	100
2020-04-20	8320	3823	639	484	5272	356	299	108
2020-04-21	8472	3951	643	512	5493	369	305	112
2020-04-22	9883	4128	722	525	5811	397	331	122
2020-04-23	10008	4303	751	545	6064	419	359	129
2020-04-24	10227	4570	808	561	6286	448	375	139
2020-04-25	10373	4761	834	576	6509	473	384	151
2020-04-26	10529	4989	864	588	6715	498	407	157
2020-04-27	10763	5157	892	609	6993	516	419	164
2020-04-28	10874	5224	900	618	7089	530	422	164
2020-04-29	10985	5388	919	631	7205	540	427	165
2020-04-30	11294	5601	963	657	7536	564	437	186
2020-05-01	11612	5931	1014	687	7900	603	446	200
2020-05-02	11801	6112	1036	707	8024	623	461	211
2020-05-03	11801	6112	1036	707	8024	623	461	211
2020-05-04	12245	6173	1047	713	8110	641	464	217
2020-05-05	12360	6351	1065	734	8337	681	502	223
2020-05-06	12455	6530	1085	742	8419	704	513	242
2020-05-07	12679	6750	1114	764	8678	742	522	250
2020-05-08	12879	6904	1130	775	8887	755	530	249
2020-05-09	13030	7105	1142	789	9091	775	540	266
2020-05-10	13236	7263	1153	798	9209	782	543	270
2020-05-11	13312	7358	1161	801	9260	784	545	271
2020-05-12	13488	7528	1171	823	9430	793	556	281
2020-05-13	13636	7732	1179	837	9570	804	560	287
2020-05-14	13836	7935	1203	863	9712	821	568	291
2020-05-15	14009	8126	1218	885	9881	844	583	301
2020-05-16	14140	8299	1234	898	10075	860	636	304
2020-05-17	14248	8723	1269	909	10159	873	715	313
2020-05-18	14439	8957	1280	936	10338	876	735	322
2020-05-19	14522	9050	1290	947	10427	880	770	326
2020-05-20	14719	9234	1299	965	10587	896	786	329
2020-05-21	14751	9299	1303	972	10663	903	787	336
2020-05-22	14889	9463	1298	992	10756	910	796	348
2020-05-23	14989	9545	1304	999	10847	970	799	354
2020-05-24	15114	9686	1331	1010	10905	1046	807	359
2020-05-25	15213	9841	1346	1012	11017	1043	812	365
2020-05-26	15355	9917	1360	1026	11121	1075	821	371
2020-05-27	15314	9962	1360	1061	11124	1053	815	371
2020-05-28	15353	10078	1366	1082	11198	1067	822	375
2020-05-29	15409	10146	1375	1090	11241	1068	827	380
2020-05-30	15502	10207	1381	1104	11309	1076	833	381
2020-05-31	15549	10296	1397	1104	11323	1078	836	384
2020-06-01	15709	10448	1400	1143	11479	1091	845	388
2020-06-02	15776	10536	1402	1154	11525	1094	848	393
2020-06-03	15789	10593	1404	1161	11548	1100	856	392
2020-06-04	15843	10636	1406	1171	11582	1104	859	397
2020-06-05	15914	10677	1409	1170	11673	1108	859	405
2020-06-06	16020	10747	1413	1174	11817	1112	864	416
2020-06-07	16056	10809	1419	1185	11828	1119	864	420
2020-06-08	16092	10844	1426	1187	11860	1120	863	428
2020-06-09	16108	10859	1432	1194	11875	1122	873	430
2020-06-10	16134	10924	1430	1199	11911	1130	878	437
2020-06-11	16155	10967	1435	1210	11930	1147	883	441
2020-06-12	16178	11103	1435	1216	11979	1150	886	453
2020-06-13	16277	11189	1439	1223	12021	1198	885	463
2020-06-14	16306	11218	1442	1229	12034	1236	888	465
2020-06-15	16338	11231	1441	1233	12055	1240	888	467
2020-06-16	16359	11261	1443	1235	12078	1276	888	469
2020-06-17	16381	11284	1444	1241	12089	1285	889	471
2020-06-18	16398	11322	1447	1246	12105	1288	892	472
2020-06-19	16425	11358	1448	1254	12136	1203	893	567
2020-06-20	16469	11392	1467	1258	12174	1209	895	575
2020-06-21	16475	11405	1467	1259	12185	1217	895	579
2020-06-22	16483	11414	1467	1259	12196	1214	895	584
2020-06-23	16522	11443	1469	1272	12225	1221	898	587
2020-06-24	16527	11450	1469	1273	12227	1221	898	588
2020-06-25	16547	11483	1469	1277	12245	1219	899	595
2020-06-26	16564	11511	1471	1282	12254	1223	904	598
2020-06-27	16606	11558	1482	1287	12275	1241	906	599
2020-06-28	16633	11587	1482	1292	12299	1244	910	605
2020-06-29	16664	11623	1487	1295	12318	1255	909	606
2020-06-30	16703	11662	1490	1305	12359	1268	913	610
2020-07-01	16717	11691	1490	1304	12368	1268	913	612
2020-07-02	16733	11716	1492	1311	12383	1273	915	612
2020-07-03	16757	11728	1494	1308	12409	1277	915	616
2020-07-04	16757	11728	1494	1308	12409	1277	915	616
2020-07-05	16757	11728	1494	1308	12409	1277	915	616
2020-07-06	16823	11794	1504	1321	12462	1296	925	624
2020-07-07	16837	11812	1508	1320	12473	1304	925	627
2020-07-08	16859	11835	1509	1331	12486	1308	926	626
2020-07-09	16886	11866	1510	1334	12509	1319	928	630
2020-07-10	16906	11892	1510	1335	12532	1322	928	632
2020-07-11	16906	11892	1510	1335	12532	1322	928	632
2020-07-12	16906	11892	1510	1335	12532	1322	928	632
2020-07-13	16954	11949	1512	1340	12612	1328	935	636
2020-07-14	16960	11950	1512	1341	12617	1334	935	638
2020-07-15	16993	11980	1517	1346	12643	1339	937	639
2020-07-16	17027	12016	1520	1351	12686	1345	937	642
2020-07-17	17069	12046	1523	1357	12733	1347	939	651
2020-07-18	17069	12046	1523	1357	12733	1347	939	651
2020-07-19	17069	12046	1523	1357	12733	1347	939	651
2020-07-20	17112	12082	1524	1359	12788	1356	948	652
2020-07-21	17123	12101	1525	1361	12794	1357	946	653
2020-07-22	17164	12147	1530	1362	12825	1364	946	655
2020-07-23	17184	12145	1530	1360	12835	1352	937	655
2020-07-24	17421	12340	1560	1365	12884	1362	964	658
2020-07-25	17421	12340	1560	1365	12884	1362	964	658
2020-07-26	17421	12340	1560	1365	12884	1362	964	658
2020-07-27	17459	12390	1568	1373	12941	1373	969	668
2020-07-28	17494	12401	1570	1374	12965	1382	972	674
2020-07-29	17733	12542	1593	1375	12983	1387	1001	676
2020-07-30	17786	12561	1599	1377	13013	1396	1011	685
2020-07-31	17793	12645	1597	1377	13041	1402	1019	693
2020-08-01	17793	12645	1597	1377	13041	1402	1019	693
2020-08-02	17793	12645	1597	1377	13041	1402	1019	693
2020-08-03	17870	12701	1598	1388	13086	1414	1050	712
2020-08-04	17876	12711	1600	1391	13100	1421	1053	716
2020-08-05	17912	12733	1606	1396	13118	1428	1056	722
2020-08-06	17926	12745	1607	1395	13128	1431	1055	724
2020-08-07	17956	12761	1610	1396	13145	1433	1056	726
2020-08-08	17956	12761	1610	1396	13145	1433	1056	726
2020-08-09	17956	12761	1610	1396	13145	1433	1056	726
2020-08-10	18035	12800	1615	1405	13224	1457	1056	738
2020-08-11	18081	12826	1618	1408	13240	1467	1056	745
2020-08-12	18088	12830	1617	1408	13254	1469	1056	748
2020-08-13	18126	12855	1620	1411	13272	1475	1056	751
2020-08-14	18160	12871	1632	1414	13316	1477	1056	755
2020-08-15	18160	12871	1632	1414	13316	1477	1056	755
2020-08-16	18160	12871	1632	1414	13316	1477	1056	755
2020-08-17	18317	12956	1637	1425	13378	1499	1059	762
2020-08-18	18322	12949	1636	1424	13376	1497	1075	762
2020-08-19	18347	12956	1638	1425	13388	1499	1081	767
2020-08-20	18401	12978	1642	1425	13422	1503	1082	767
2020-08-21	18434	13002	1645	1426	13442	1505	1083	768
2020-08-22	18434	13002	1645	1426	13442	1505	1083	768
2020-08-23	18434	13002	1645	1426	13442	1505	1083	768
2020-08-24	18605	13180	1658	1434	13518	1517	1085	780
2020-08-25	18622	13184	1658	1436	13524	1520	1090	780
2020-08-26	18667	13273	1662	1437	13556	1526	1093	785
2020-08-27	18721	13307	1673	1438	13584	1526	1112	785
2020-08-28	18774	13392	1688	1446	13622	1554	1126	789
2020-08-29	18774	13392	1688	1446	13622	1554	1126	789
2020-08-30	18774	13392	1688	1446	13622	1554	1126	789
2020-08-31	18903	13504	1709	1455	13675	1577	1145	801
2020-09-01	18939	13529	1713	1466	13711	1587	1147	807
2020-09-02	18965	13561	1717	1469	13736	1590	1153	810
2020-09-03	18995	13598	1721	1469	13763	1598	1158	810
2020-09-04	19031	13635	1728	1484	13793	1620	1161	813
2020-09-05	19031	13635	1728	1484	13793	1620	1161	813
2020-09-06	19031	13635	1728	1484	13793	1620	1161	813
2020-09-07	19031	13635	1728	1484	13793	1620	1161	813
2020-09-08	19135	13771	1751	1496	13858	1643	1191	825
2020-09-09	19159	13796	1752	1499	13877	1649	1200	828
2020-09-10	19260	13853	1763	1505	13917	1649	1215	828
2020-09-11	19360	13886	1773	1512	13961	1651	1232	844
2020-09-12	19360	13886	1773	1512	13961	1651	1232	844
2020-09-13	19360	13886	1773	1512	13961	1651	1232	844
2020-09-14	19518	14060	1793	1524	14059	1677	1270	868
2020-09-15	19558	14099	1798	1527	14082	1682	1281	878
2020-09-16	19611	14130	1804	1531	14102	1689	1283	884
2020-09-17	19678	14205	1815	1537	14145	1705	1289	890
2020-09-18	19716	14253	1822	1542	14164	1717	1293	899
2020-09-19	19716	14253	1822	1542	14164	1717	1293	899
2020-09-20	19716	14253	1822	1542	14164	1717	1293	899
2020-09-21	19848	14370	1841	1552	14261	1774	1312	924
2020-09-22	19891	14414	1845	1556	14278	1782	1323	934
2020-09-23	19949	14456	1849	1560	14294	1803	1328	941
2020-09-24	19985	14506	1856	1564	14319	1830	1334	948
2020-09-25	20015	14539	1857	1566	14340	1843	1337	958
2020-09-26	20015	14539	1857	1566	14340	1843	1337	958
2020-09-27	20015	14539	1857	1566	14340	1843	1337	958
2020-09-28	20141	14670	1872	1583	14434	1959	1356	985
2020-09-29	20190	14737	1874	1588	14451	1994	1359	990
2020-09-30	20225	14801	1884	1599	14477	2053	1363	997
2020-10-01	20264	14874	1890	1604	14520	2087	1370	1004
2020-10-02	20400	14989	1899	1614	14583	2206	1449	1025
2020-10-03	20400	14989	1899	1614	14583	2206	1449	1025
2020-10-04	20400	14989	1899	1614	14583	2206	1449	1025
2020-10-05	20587	15235	1921	1627	14715	2349	1473	1056
2020-10-06	20587	15272	1911	1631	14722	2413	1477	1072
2020-10-07	20612	15341	1915	1635	14749	2426	1484	1079
2020-10-08	20701	15434	1916	1652	14830	2515	1494	1097
2020-10-09	20752	15520	1919	1667	14877	2570	1502	1108
2020-10-10	20752	15520	1919	1667	14877	2570	1502	1108
2020-10-11	20752	15520	1919	1667	14877	2570	1502	1108
2020-10-12	21052	15836	1940	1709	15164	2837	1520	1157
2020-10-13	21104	15949	1952	1714	15223	2905	1534	1176
2020-10-14	21128	16010	1956	1720	15263	2918	1535	1183
2020-10-15	21183	16058	1959	1733	15310	2924	1539	1193
2020-10-16	21368	16273	1991	1754	15455	3083	1565	1216
2020-10-17	21368	16273	1991	1754	15455	3083	1565	1216
2020-10-18	21368	16273	1991	1754	15455	3083	1565	1216
2020-10-19	21674	16568	2033	1809	15680	3234	1600	1266
2020-10-20	21754	16717	2051	1830	15792	3281	1617	1272
2020-10-21	21898	16795	2064	1838	15876	3329	1638	1280
2020-10-22	22088	16911	2086	1853	15952	3386	1655	1305
2020-10-23	22322	17062	2116	1873	16073	3456	1689	1324
2020-10-24	22322	17062	2116	1873	16073	3456	1689	1324
2020-10-25	22322	17062	2116	1873	16073	3456	1689	1324
2020-10-26	22893	17516	2192	1937	16594	3660	1724	1394
2020-10-27	23090	17672	2209	1957	16715	3695	1738	1408
2020-10-28	23280	17783	2228	1965	16837	3715	1750	1419
2020-10-29	23895	17995	2279	1992	17156	3765	1764	1445
2020-10-30	24155	18184	2305	2018	17352	3803	1780	1469
2020-10-31	24155	18184	2305	2018	17352	3803	1780	1469
2020-11-01	24155	18184	2305	2018	17352	3803	1780	1469
2020-11-02	25048	18739	2404	2092	18048	3955	1825	1528
2020-11-03	25365	19043	2430	2129	18244	4041	1849	1557
2020-11-04	25538	19131	2448	2145	18374	4068	1864	1566
2020-11-05	26120	19511	2531	2182	18862	4141	1922	1589
2020-11-06	26435	19769	2559	2231	19154	4220	1940	1610
2020-11-07	26435	19769	2559	2231	19154	4220	1940	1610
2020-11-08	26435	19769	2559	2231	19154	4220	1940	1610
2020-11-09	27652	20409	2704	2335	20053	4326	1991	1685
2020-11-10	28178	20768	2777	2396	20434	4397	2031	1715
2020-11-11	28731	21212	2844	2442	20892	4475	2089	1738
2020-11-12	29008	21516	2906	2494	21237	4518	2125	1776
2020-11-13	29842	22083	3010	2602	22015	4668	2209	1837
2020-11-14	29842	22083	3010	2602	22015	4668	2209	1837
2020-11-15	29842	22083	3010	2602	22015	4668	2209	1837
2020-11-16	31212	23266	3222	2804	23113	4906	2389	1951
2020-11-17	31773	23636	3299	2863	23593	4968	2418	2000
2020-11-18	32369	24154	3381	2935	24115	5112	2495	2059
2020-11-19	33067	24706	3500	3025	24733	5256	2573	2118
2020-11-20	33648	25182	3602	3145	25248	5352	2665	2161
2020-11-21	33648	25182	3602	3145	25248	5352	2665	2161
2020-11-22	33648	25182	3602	3145	25248	5352	2665	2161
2020-11-23	35272	26424	3853	3358	26531	5592	2824	2313
2020-11-24	35494	26555	3908	3375	26643	5648	2850	2342
2020-11-25	36037	27061	4015	3441	27092	5731	2901	2379
2020-11-26	36037	27061	4015	3441	27092	5731	2901	2379
2020-11-27	37071	27844	4231	3567	27925	5867	2977	2468
2020-11-28	37071	27844	4231	3567	27925	5867	2977	2468
2020-11-29	37071	27844	4231	3567	27925	5867	2977	2468
2020-11-30	38305	28895	4503	3717	29455	6051	3054	2613
2020-12-01	38756	29049	4547	3753	30143	6148	3068	2636
2020-12-02	39773	29575	4669	3799	30819	6250	3126	2682
2020-12-03	41062	30549	4857	3973	32377	6557	3199	2802
2020-12-04	41535	30879	4931	4007	32843	6648	3225	2837
2020-12-05	41535	30879	4931	4007	32843	6648	3225	2837
2020-12-06	41535	30879	4931	4007	32843	6648	3225	2837
2020-12-07	43840	33035	5358	4319	34777	7064	3418	3126
2020-12-08	44376	33796	5471	4434	35321	7198	3519	3191
2020-12-09	44980	34516	5569	4534	35720	7335	3588	3290
2020-12-10	45509	35245	5710	4620	36354	7485	3667	3366
2020-12-11	46615	35878	5796	4733	37836	7684	3737	3427
2020-12-12	46615	35878	5796	4733	37836	7684	3737	3427
2020-12-13	46615	35878	5796	4733	37836	7684	3737	3427
2020-12-14	48308	38036	6061	5005	39576	8212	3915	3735
2020-12-15	48879	38457	6138	5042	40011	8343	3989	3791
2020-12-16	49422	39151	6270	5153	40539	8562	4050	3921
2020-12-17	50036	39787	6385	5263	41146	8716	4124	3998
2020-12-18	50614	40611	6515	5367	41723	8940	4197	4153
2020-12-19	50614	40611	6515	5367	41723	8940	4197	4153
2020-12-20	50614	40611	6515	5367	41723	8940	4197	4153
2020-12-21	51717	41961	6740	5593	42747	9255	4315	4359
2020-12-22	52080	42402	6786	5681	43180	9349	4384	4425
2020-12-23	52574	42786	6906	5766	43568	9469	4445	4517
