## Supplementary Table 2c for "Migration of households from New York City and the Second Peak in Covid-19 cases in New Jersey, Connecticut and New York Counties"

### Sheet: NYC & NY County Covid-19 Cases
date	BRONX	KINGS	New York	QUEENS	RICHMOND	NASSAU	SUFFOLK	WESTCHESTER	ROCKLAND	PUTNAM	ORANGE	DUTCHESS	ULSTER	SULLIVAN
2020-02-29	0	0	0	0	0	0	0	0	0	0	0	0	0	0
2020-03-01	0	0	0	0	0	0	0	0	0	0	0	0	0	0
2020-03-02	0	0	0	0	0	0	0	0	0	0	0	0	0	0
2020-03-03	0	0	0	0	0	0	0	1	0	0	0	0	0	0
2020-03-04	0	0	0	0	0	0	0	10	0	0	0	0	0	0
2020-03-05	0	1	1	0	0	1	0	18	0	0	0	0	0	0
2020-03-06	0	1	2	1	0	1	0	19	0	0	0	0	0	0
2020-03-07	0	4	5	2	0	4	0	57	2	0	0	0	0	0
2020-03-08	0	4	5	2	0	5	1	83	2	0	0	0	1	0
2020-03-09	1	6	5	3	0	17	1	98	4	0	0	0	1	0
2020-03-10	5	7	12	3	0	19	1	98	4	0	0	0	1	0
2020-03-11	5	14	24	7	1	28	6	121	6	0	0	0	2	0
2020-03-12	7	16	27	12	2	41	20	148	7	0	2	1	4	0
2020-03-13	10	24	45	27	6	51	28	158	9	0	3	3	5	0
2020-03-14	20	41	84	57	11	68	33	172	10	0	6	4	5	0
2020-03-15	28	58	112	75	14	79	41	178	12	0	6	4	5	0
2020-03-16	57	84	172	124	20	109	74	220	16	2	11	10	7	0
2020-03-17	86	123	241	162	31	140	97	380	22	2	15	16	8	1
2020-03-18	209	387	402	285	57	278	116	538	31	2	32	20	9	1
2020-03-19	363	660	737	621	90	372	239	798	53	5	51	31	9	1
2020-03-20	554	1334	1174	1140	206	754	459	1091	101	12	84	36	9	1
2020-03-21	851	1872	1544	1631	315	1234	662	1387	262	31	163	49	18	12
2020-03-22	1218	2765	2066	2474	522	1900	1034	1873	455	31	247	82	18	12
2020-03-23	1824	3467	2673	3626	715	2442	1458	2894	592	31	389	100	18	12
2020-03-24	2279	4167	3078	4465	915	2869	1880	3891	671	82	498	124	35	23
2020-03-25	2890	4946	3520	5475	1025	3285	2260	4691	968	84	638	153	65	39
2020-03-26	3728	5701	4062	6713	1189	3914	2735	5944	1197	94	751	190	78	53
2020-03-27	4557	6807	4585	8037	1412	4657	3385	7187	1457	111	910	225	98	64
2020-03-28	5403	8045	5216	9275	1827	5537	4138	7875	1896	131	1101	262	133	72
2020-03-29	6304	9018	5806	10411	2229	6445	5023	8519	2209	144	1247	320	146	88
2020-03-30	6962	10029	6228	11669	2565	7344	5791	9326	2511	167	1435	392	190	101
2020-03-31	7766	11917	6876	13691	2889	8544	6713	9967	2863	167	1556	484	207	106
2020-04-01	8861	13115	7373	14902	3188	9554	7605	10683	3321	207	1756	547	222	121
2020-04-02	9927	14304	7843	16268	3467	10587	8746	11567	3751	216	1993	667	240	143
2020-04-03	11086	15700	8452	18167	3754	12024	10154	12351	4289	252	2397	809	263	168
2020-04-04	12315	17504	9300	20114	4073	13346	11370	13081	4872	283	2741	938	290	193
2020-04-05	13368	18558	9898	21436	4291	14398	13129	13723	5326	314	3187	1077	358	193
2020-04-06	14327	19702	10440	23133	4579	15616	14185	14294	5703	345	3533	1189	382	253
2020-04-07	15348	20879	11012	24840	4797	16610	15561	14294	5990	402	3829	1249	398	270
2020-04-08	16626	22082	11504	26248	5343	18548	17008	15887	6413	427	4075	1395	462	296
2020-04-09	17792	23394	12106	27752	5984	20140	18803	17004	6665	456	4309	1493	462	296
2020-04-10	19160	24715	12722	29303	6484	21512	20320	18077	7122	487	4532	1598	530	318
2020-04-11	20477	26243	13437	31291	6860	22584	20321	18729	7477	494	4847	1744	589	340
2020-04-12	21441	27471	14145	32835	7316	23553	20934	19313	7721	507	5027	1838	655	358
2020-04-13	22205	28404	14501	33985	7668	24358	21643	19786	7965	507	5598	1881	716	380
2020-04-14	23266	29306	14880	35053	7960	25250	22691	20191	8335	634	5830	1934	716	415
2020-04-15	24653	31969	16617	36765	8298	26715	23523	20947	8474	634	5830	2048	745	424
2020-04-16	25932	33521	17091	37918	8684	27772	24812	21828	8752	634	6266	2085	845	437
2020-04-17	27035	34705	17490	39091	9031	28539	25035	22476	8987	732	6514	2142	880	505
2020-04-18	28019	35763	17932	40216	9333	29180	26143	23179	9171	732	6514	2201	880	524
2020-04-19	28823	36482	18220	41237	9674	30013	26888	23803	9364	778	6514	2240	960	537
2020-04-20	29372	37030	18468	42023	9913	30677	28127	24306	9457	778	6514	2284	997	560
2020-04-21	29989	37694	18699	42822	10121	31079	28701	24656	9568	807	7029	2331	1018	592
2020-04-22	30868	38481	19025	43713	10345	31555	28854	25276	9699	831	7152	2391	1018	592
2020-04-23	31659	39354	19348	44904	10590	32124	29567	25959	9828	615	6816	2460	942	580
2020-04-24	32701	40648	19854	46387	10883	32765	30606	26633	10091	619	7155	2517	976	628
2020-04-25	34183	41660	20280	47861	11129	33798	31368	27231	11091	885	7973	2660	1166	689
2020-04-26	34970	42487	20773	48745	11283	34522	32059	27664	11256	904	8106	2729	1190	724
2020-04-27	35556	43014	21097	49399	11423	34865	32470	28007	11366	925	8238	2793	1219	748
2020-04-28	35994	43587	21312	49929	11516	35085	32724	28245	11453	932	8374	2817	1230	769
2020-04-29	36600	44236	21604	50741	11660	35505	33265	28626	11586	946	8488	2881	1252	811
2020-04-30	37244	44872	21920	51631	11811	35854	33664	28970	11708	970	8650	2954	1279	838
2020-05-01	37785	45519	22175	52274	11937	36161	34037	29232	11812	990	8751	3002	1298	880
2020-05-02	38450	46275	22496	53039	12094	36519	34478	29626	11945	1003	8910	3049	1327	931
2020-05-03	38916	46839	22741	53640	12195	36780	34855	29884	12025	1013	8967	3086	1341	951
2020-05-04	39223	47183	22900	54090	12255	36965	35077	30097	12095	1026	9015	3131	1354	976
2020-05-05	39476	47579	23054	54448	12317	37152	35275	30240	12144	1031	9144	3151	1357	984
2020-05-06	39839	47974	23257	54880	12401	37350	35543	30426	12204	1040	9215	3192	1383	996
2020-05-07	40181	48550	23529	55450	12506	37593	35892	30708	12280	1066	9328	3233	1416	1021
2020-05-08	40533	48998	23730	55944	12578	37812	36223	30905	12349	1074	9402	3277	1429	1039
2020-05-09	40804	49461	23881	56493	12650	38028	36461	31087	12400	1080	9486	3319	1440	1071
2020-05-10	41059	49817	23977	56862	12702	38217	36702	31294	12451	1089	9543	3359	1450	1093
2020-05-11	41296	50072	24062	57180	12747	38337	36911	31384	12484	1098	9584	3378	1454	1109
2020-05-12	41441	50331	24191	57391	12769	38434	37062	31472	12504	1098	9632	3399	1465	1119
2020-05-13	41677	50667	24348	57748	12810	38587	37305	31611	12543	1108	9693	3429	1481	1135
2020-05-14	41980	51095	24525	58084	12861	38743	37544	31792	12596	1115	9771	3474	1495	1168
2020-05-15	42519	51581	24832	58516	12909	38864	37719	31943	12637	1121	9825	3498	1511	1189
2020-05-16	42812	51991	24982	58841	12974	39033	37942	32097	12688	1127	9879	3527	1537	1217
2020-05-17	43022	52298	25130	59132	13011	39136	38117	32224	12758	1136	9943	3543	1552	1231
2020-05-18	43158	52485	25216	59324	13047	39225	38224	32323	12777	1141	9965	3552	1557	1246
2020-05-19	43270	52681	25293	59508	13069	39295	38327	32402	12798	1159	9988	3710	1565	1258
2020-05-20	43418	52889	25391	59752	13100	39368	38411	32517	12831	1168	10043	3724	1571	1267
2020-05-21	43603	53385	25522	60025	13140	39487	38553	32673	12877	1175	10092	3745	1584	1281
2020-05-22	43766	53639	25672	60236	13171	39608	38672	32767	12905	1187	10142	3767	1595	1287
2020-05-23	43921	53902	25806	60422	13215	39726	38802	32881	12934	1200	10197	3793	1606	1297
2020-05-24	44137	54175	25909	60636	13266	39837	38964	32968	12963	1208	10225	3807	1617	1310
2020-05-25	44247	54360	26009	60828	13287	39907	39090	33049	12996	1214	10244	3825	1632	1324
2020-05-26	44364	54560	26092	60960	13325	39974	39199	33107	13019	1222	10277	3834	1638	1338
2020-05-27	44503	54779	26213	61125	13348	40034	39258	33186	13047	1227	10292	3847	1645	1340
2020-05-28	44753	55147	26347	61400	13404	40140	39359	33293	13076	1236	10325	3867	1658	1351
2020-05-29	44974	55446	26480	61644	13455	40226	39445	33349	13100	1241	10361	3887	1663	1364
2020-05-30	45116	55727	26576	61827	13505	40307	39532	33429	13128	1248	10389	3899	1678	1375
2020-05-31	45253	55900	26653	61975	13522	40396	39643	33481	13151	1252	10406	3909	1685	1387
2020-06-01	45359	56053	26721	62094	13537	40479	39705	33552	13185	1257	10422	3924	1691	1389
2020-06-02	45466	56242	26814	62293	13562	40572	39980	33633	13223	1262	10449	3936	1696	1392
2020-06-03	45571	56405	26886	62425	13585	40644	40062	33691	13259	1264	10460	3951	1701	1393
2020-06-04	45688	56587	26968	62542	13621	40713	40153	33767	13280	1268	10471	3962	1704	1405
2020-06-05	45778	56770	27037	62692	13663	40797	40239	33854	13297	1270	10484	3984	1711	1409
2020-06-06	45882	56966	27122	62850	13691	40853	40278	33924	13315	1274	10508	3995	1714	1411
2020-06-07	45980	57131	27178	62963	13717	40904	40329	33954	13325	1277	10514	4000	1718	1415
2020-06-08	46052	57260	27217	63097	13727	40947	40377	34000	13340	1279	10523	4006	1721	1417
2020-06-09	46127	57367	27258	63194	13747	40980	40426	34035	13353	1280	10533	4016	1724	1418
2020-06-10	46223	57484	27324	63326	13761	41015	40464	34076	13372	1282	10541	4022	1726	1425
2020-06-11	46316	57605	27384	63432	13780	41060	40512	34106	13385	1282	10550	4027	1729	1426
2020-06-12	46396	57733	27452	63573	13800	41114	40559	34175	13396	1282	10558	4035	1734	1428
2020-06-13	46501	57919	27529	63727	13817	41172	40615	34253	13411	1285	10563	4049	1739	1430
2020-06-14	46567	58059	27573	63822	13857	41204	40659	34290	13423	1288	10571	4056	1741	1430
2020-06-15	46645	58177	27627	63932	13878	41240	40692	34327	13441	1291	10573	4068	1741	1432
2020-06-16	46710	58274	27677	64042	13888	41290	40738	34358	13460	1292	10580	4075	1742	1433
2020-06-17	46778	58386	27708	64176	13893	41320	40770	34385	13467	1294	10599	4077	1744	1433
2020-06-18	46830	58502	27760	64268	13900	41349	40810	34409	13474	1295	10604	4088	1746	1434
2020-06-19	46915	58634	27824	64380	13917	41387	40864	34455	13486	1299	10620	4110	1749	1434
2020-06-20	46979	58761	27891	64486	13944	41443	40908	34486	13495	1301	10638	4127	1750	1435
2020-06-21	47027	58874	27966	64621	13958	41479	40972	34521	13504	1301	10648	4138	1754	1437
2020-06-22	47092	58949	28017	64712	13971	41513	41010	34557	13514	1305	10654	4145	1756	1438
2020-06-23	47154	59047	28075	64797	13983	41544	41056	34581	13529	1305	10666	4150	1757	1440
2020-06-24	47230	59111	28132	64881	13994	41585	41101	34597	13534	1306	10669	4158	1760	1447
2020-06-25	47294	59206	28192	64987	14020	41646	41151	34642	13549	1311	10679	4176	1765	1448
2020-06-26	47383	59311	28250	65089	14037	41684	41208	34700	13557	1317	10698	4179	1768	1449
2020-06-27	47456	59420	28331	65175	14052	41725	41253	34748	13566	1319	10710	4191	1773	1451
2020-06-28	47514	59507	28380	65276	14073	41754	41306	34780	13576	1323	10713	4198	1778	1451
2020-06-29	47555	59576	28401	65325	14082	41780	41339	34798	13580	1325	10716	4201	1778	1451
2020-06-30	47598	59650	28447	65391	14093	41807	41385	34838	13590	1326	10723	4207	1781	1451
2020-07-01	47651	59742	28518	65455	14109	41853	41427	34866	13602	1329	10730	4213	1782	1452
2020-07-02	47758	59855	28596	65568	14125	41910	41491	34912	13612	1332	10744	4225	1790	1453
2020-07-03	47838	59957	28698	65705	14164	41947	41538	34980	13623	1333	10759	4231	1815	1455
2020-07-04	47902	60078	28760	65800	14190	41988	41585	35020	13629	1335	10766	4238	1825	1456
2020-07-05	47938	60149	28804	65876	14202	42031	41642	35043	13648	1336	10775	4243	1834	1456
2020-07-06	47994	60211	28870	65928	14213	42053	41685	35084	13656	1337	10781	4246	1840	1457
2020-07-07	48038	60281	28920	66024	14225	42088	41730	35106	13668	1340	10798	4248	1843	1459
2020-07-08	48076	60386	28973	66099	14243	42122	41799	35154	13679	1344	10806	4250	1845	1460
2020-07-09	48126	60461	29029	66174	14262	42164	41849	35183	13683	1348	10810	4255	1851	1460
2020-07-10	48208	60560	29109	66241	14285	42232	41911	35226	13691	1355	10820	4262	1853	1464
2020-07-11	48267	60647	29165	66323	14308	42267	41987	35260	13700	1361	10830	4269	1855	1464
2020-07-12	48327	60748	29237	66410	14329	42307	42028	35297	13716	1361	10835	4276	1859	1465
2020-07-13	48377	60815	29302	66466	14341	42354	42112	35327	13719	1365	10841	4280	1862	1465
2020-07-14	48433	60904	29363	66544	14372	42423	42214	35366	13733	1376	10850	4318	1872	1466
2020-07-15	48496	61012	29442	66643	14389	42462	42267	35394	13743	1382	10878	4337	1888	1467
2020-07-16	48575	61124	29516	66735	14417	42506	42333	35422	13763	1385	10895	4357	1894	1469
2020-07-17	48643	61233	29590	66829	14439	42555	42382	35463	13775	1386	10908	4363	1898	1469
2020-07-18	48715	61351	29675	66921	14459	42594	42440	35503	13784	1390	10921	4373	1900	1473
2020-07-19	48769	61432	29731	67007	14480	42622	42466	35515	13793	1391	10931	4376	1901	1473
2020-07-20	48837	61488	29796	67079	14503	42678	42496	35551	13798	1392	10938	4376	1901	1473
2020-07-21	48926	61568	29867	67194	14539	42729	42575	35587	13806	1393	10953	4380	1906	1473
2020-07-22	49017	61662	29943	67265	14557	42765	42621	35636	13812	1394	10960	4387	1909	1473
2020-07-23	49086	61752	30033	67374	14587	42816	42715	35667	13820	1397	10968	4400	1911	1475
2020-07-24	49200	61824	30097	67458	14613	42860	42773	35700	13830	1399	10976	4408	1912	1475
2020-07-25	49280	61926	30161	67532	14633	42915	42822	35738	13837	1403	10994	4412	1916	1476
2020-07-26	49336	61988	30193	67595	14649	42960	42883	35777	13839	1404	10998	4425	1925	1476
2020-07-27	49388	62053	30250	67679	14681	43017	42967	35799	13841	1408	11010	4440	1926	1476
2020-07-28	49422	62110	30280	67739	14698	43059	43024	35838	13845	1412	11024	4447	1942	1476
2020-07-29	49481	62194	30329	67820	14727	43100	43084	35874	13852	1416	11034	4453	1973	1476
2020-07-30	49527	62295	30399	67894	14748	43158	43170	35913	13860	1418	11072	4468	2010	1479
2020-07-31	49573	62385	30458	67968	14764	43203	43224	35933	13864	1421	11082	4490	2021	1480
2020-08-01	49626	62494	30518	68041	14781	43271	43300	35974	13880	1425	11088	4504	2026	1483
2020-08-02	49676	62577	30564	68101	14805	43322	43345	35998	13882	1428	11093	4520	2028	1483
2020-08-03	49714	62641	30621	68166	14822	43380	43395	36014	13885	1433	11096	4543	2031	1483
2020-08-04	49823	62715	30677	68225	14840	43436	43468	36049	13893	1437	11105	4557	2039	1484
2020-08-05	49906	62790	30734	68297	14854	43482	43553	36075	13903	1439	11113	4568	2039	1485
2020-08-06	49980	62890	30799	68368	14877	43534	43630	36107	13918	1444	11127	4582	2045	1485
2020-08-07	50057	62999	30859	68452	14891	43580	43681	36136	13925	1446	11129	4589	2049	1488
2020-08-08	50120	63086	30921	68548	14909	43628	43749	36180	13936	1447	11156	4600	2057	1488
2020-08-09	50188	63155	30964	68604	14921	43655	43786	36205	13942	1449	11159	4607	2062	1489
2020-08-10	50226	63223	31016	68670	14934	43690	43844	36233	13949	1449	11168	4613	2072	1489
2020-08-11	50278	63308	31071	68733	14953	43724	43893	36272	13954	1449	11180	4619	2076	1490
2020-08-12	50369	63410	31147	68829	14974	43761	43948	36324	13966	1450	11191	4631	2077	1491
2020-08-13	50485	63542	31217	68925	14998	43795	43987	36357	13973	1455	11210	4640	2081	1491
2020-08-14	50579	63636	31279	69023	15017	43840	44045	36402	13981	1457	11217	4655	2086	1491
2020-08-15	50651	63779	31342	69098	15046	43891	44109	36435	13997	1459	11229	4668	2089	1493
2020-08-16	50724	63861	31398	69174	15066	43929	44159	36453	14007	1461	11254	4686	2095	1493
2020-08-17	50786	63913	31441	69245	15073	43955	44185	36486	14011	1463	11256	4700	2098	1493
2020-08-18	50840	64002	31505	69308	15087	44001	44235	36540	14053	1463	11269	4704	2100	1493
2020-08-19	50907	64082	31541	69384	15101	44063	44305	36563	14067	1466	11282	4710	2106	1494
2020-08-20	50954	64162	31603	69451	15118	44112	44353	36586	14089	1468	11292	4721	2113	1495
2020-08-21	51010	64236	31661	69538	15129	44162	44400	36621	14106	1470	11316	4734	2115	1495
2020-08-22	51067	64301	31708	69623	15142	44205	44456	36651	14118	1473	11328	4753	2126	1495
2020-08-23	51137	64375	31752	69694	15162	44245	44498	36689	14129	1473	11334	4767	2127	1495
2020-08-24	51194	64422	31796	69745	15177	44284	44519	36710	14139	1475	11343	4777	2134	1495
2020-08-25	51239	64495	31837	69805	15189	44348	44561	36742	14149	1480	11354	4790	2137	1499
2020-08-26	51292	64572	31885	69870	15206	44403	44605	36780	14161	1482	11366	4798	2141	1499
2020-08-27	51357	64664	31935	69960	15224	44450	44641	36825	14183	1487	11382	4815	2152	1506
2020-08-28	51406	64754	31977	70034	15239	44503	44678	36863	14197	1492	11399	4827	2155	1515
2020-08-29	51468	64857	32013	70098	15252	44554	44712	36895	14218	1494	11410	4846	2162	1516
2020-08-30	51533	64930	32075	70162	15269	44610	44763	36949	14233	1500	11418	4852	2168	1521
2020-08-31	51610	64998	32119	70222	15288	44677	44820	36984	14255	1501	11433	4865	2175	1529
2020-09-01	51663	65118	32165	70288	15308	44761	44885	37021	14271	1505	11445	4868	2176	1530
2020-09-02	51711	65201	32218	70344	15332	44845	44940	37057	14305	1510	11460	4878	2178	1534
2020-09-03	51768	65328	32251	70413	15350	44924	45006	37106	14334	1518	11478	4892	2190	1537
2020-09-04	51820	65440	32310	70496	15369	45008	45102	37152	14358	1523	11487	4902	2196	1540
2020-09-05	51860	65540	32372	70549	15393	45115	45200	37205	14382	1528	11504	4914	2199	1543
2020-09-06	51912	65626	32426	70625	15420	45193	45258	37246	14396	1531	11515	4928	2201	1543
2020-09-07	51944	65700	32442	70675	15451	45229	45304	37277	14418	1534	11525	4939	2203	1544
2020-09-08	51984	65757	32461	70766	15466	45294	45356	37314	14439	1539	11535	4944	2203	1544
2020-09-09	52018	65819	32500	70824	15486	45372	45411	37355	14459	1541	11552	4956	2203	1544
2020-09-10	52076	65929	32551	70917	15510	45445	45463	37405	14480	1541	11572	4962	2204	1548
2020-09-11	52125	66009	32603	70978	15537	45550	45534	37454	14510	1550	11594	4975	2209	1548
2020-09-12	52186	66124	32643	71040	15565	45633	45615	37486	14530	1554	11611	4984	2215	1549
2020-09-13	52235	66197	32677	71111	15582	45711	45683	37531	14547	1557	11635	4986	2218	1553
2020-09-14	52281	66274	32728	71180	15604	45763	45714	37571	14581	1561	11652	4994	2219	1557
2020-09-15	52335	66381	32772	71254	15631	45840	45785	37601	14617	1564	11676	5006	2225	1559
2020-09-16	52371	66468	32835	71309	15642	45906	45843	37634	14660	1565	11711	5014	2229	1561
2020-09-17	52422	66586	32892	71392	15666	45989	45915	37672	14698	1567	11734	5042	2231	1565
2020-09-18	52468	66737	32938	71474	15689	46052	45956	37718	14747	1569	11760	5050	2235	1568
2020-09-19	52526	66971	33011	71577	15713	46154	46010	37755	14801	1573	11790	5053	2239	1570
2020-09-20	52578	67136	33070	71682	15730	46218	46061	37801	14823	1574	11812	5059	2242	1571
2020-09-21	52619	67227	33105	71752	15753	46259	46109	37837	14833	1577	11822	5076	2242	1573
2020-09-22	52666	67391	33146	71818	15786	46325	46176	37866	14891	1583	11835	5084	2244	1573
2020-09-23	52710	67510	33187	71881	15799	46388	46208	37903	14954	1587	11851	5089	2244	1576
2020-09-24	52756	67717	33237	71978	15823	46434	46241	37948	14998	1589	11890	5105	2254	1580
2020-09-25	52815	67892	33287	72051	15837	46505	46293	38001	15045	1594	11955	5108	2255	1581
2020-09-26	52872	68095	33335	72142	15867	46576	46345	38051	15100	1597	12014	5115	2256	1583
2020-09-27	52920	68279	33371	72233	15890	46643	46387	38098	15167	1599	12036	5120	2260	1591
2020-09-28	52956	68462	33418	72323	15913	46711	46428	38133	15277	1604	12062	5124	2264	1594
2020-09-29	53025	68658	33497	72465	15950	46791	46464	38182	15342	1612	12122	5130	2272	1600
2020-09-30	53091	68844	33561	72556	15989	46857	46517	38239	15452	1617	12143	5137	2280	1604
2020-10-01	53169	69062	33626	72692	16025	46929	46563	38300	15636	1629	12199	5148	2282	1607
2020-10-02	53232	69319	33698	72863	16061	47034	46667	38346	15849	1637	12273	5165	2293	1610
2020-10-03	53298	69677	33791	73012	16107	47167	46770	38431	15973	1646	12360	5169	2303	1614
2020-10-04	53353	69933	33863	73131	16137	47246	46842	38475	16016	1650	12394	5179	2315	1615
2020-10-05	53417	70131	33935	73245	16157	47302	46891	38515	16071	1652	12438	5187	2324	1616
2020-10-06	53501	70354	34005	73383	16209	47392	46980	38567	16190	1656	12493	5205	2329	1623
2020-10-07	53556	70616	34051	73537	16240	47516	47089	38628	16256	1661	12563	5214	2335	1629
2020-10-08	53617	70899	34144	73742	16294	47656	47196	38694	16454	1669	12664	5222	2343	1633
2020-10-09	53691	71199	34217	73889	16324	47736	47285	38771	16599	1673	12748	5233	2349	1643
2020-10-10	53762	71435	34296	74029	16373	47841	47357	38847	16690	1675	12798	5245	2355	1645
2020-10-11	53836	71635	34342	74150	16401	47933	47431	38894	16717	1683	12842	5252	2358	1649
2020-10-12	53894	71756	34408	74265	16434	47998	47493	39001	16760	1689	12869	5259	2366	1650
2020-10-13	53960	71941	34501	74404	16496	48099	47561	39064	16829	1698	12930	5271	2377	1655
2020-10-14	54006	72159	34569	74510	16522	48184	47630	39118	16891	1705	12983	5281	2386	1659
2020-10-15	54077	72369	34637	74632	16559	48272	47711	39200	16972	1710	13033	5289	2392	1663
2020-10-16	54198	72598	34735	74798	16605	48377	47815	39288	17063	1716	13098	5305	2395	1668
2020-10-17	54307	72894	34871	74998	16670	48494	47941	39398	17125	1731	13139	5318	2402	1674
2020-10-18	54409	73123	34991	75109	16720	48596	48029	39476	17171	1736	13169	5328	2411	1675
2020-10-19	54472	73263	35054	75236	16746	48657	48080	39548	17207	1739	13182	5340	2415	1680
2020-10-20	54523	73433	35125	75344	16782	48731	48121	39616	17269	1752	13218	5355	2419	1682
2020-10-21	54628	73766	35249	75543	16860	48864	48234	39694	17453	1755	13258	5366	2428	1694
2020-10-22	54706	73935	35345	75698	16892	48941	48308	39789	17524	1768	13303	5382	2436	1709
2020-10-23	54792	74114	35459	75853	16929	49042	48399	39890	17581	1780	13342	5403	2450	1714
2020-10-24	54892	74339	35610	76057	17004	49203	48562	40041	17635	1788	13413	5421	2459	1725
2020-10-25	55011	74553	35723	76220	17048	49312	48663	40131	17685	1794	13457	5438	2471	1743
2020-10-26	55086	74703	35789	76316	17085	49377	48717	40202	17760	1800	13475	5450	2500	1750
2020-10-27	55213	74903	35897	76523	17174	49496	48829	40322	17832	1805	13548	5465	2515	1765
2020-10-28	55354	75169	36076	76696	17252	49663	48998	40438	17943	1812	13597	5472	2518	1779
2020-10-29	55527	75517	36224	76980	17359	49841	49198	40554	18024	1825	13672	5508	2531	1786
2020-10-30	55661	75779	36400	77213	17457	50007	49300	40681	18110	1833	13743	5525	2538	1800
2020-10-31	55767	76001	36522	77412	17535	50158	49398	40800	18192	1845	13833	5547	2547	1814
2020-11-01	55912	76238	36712	77649	17644	50294	49538	40946	18265	1861	13889	5565	2556	1818
2020-11-02	55999	76446	36814	77834	17703	50407	49604	41061	18353	1869	13933	5585	2559	1825
2020-11-03	56165	76663	36980	78013	17777	50602	49780	41226	18466	1874	13998	5612	2568	1837
2020-11-04	56292	76988	37100	78187	17826	50702	49854	41360	18581	1883	14055	5642	2575	1852
2020-11-05	56460	77341	37278	78440	17941	50918	50033	41542	18683	1896	14135	5669	2588	1862
2020-11-06	56655	77709	37430	78737	18132	51164	50210	41720	18756	1921	14221	5710	2599	1882
2020-11-07	56817	78058	37641	79043	18269	51418	50469	41954	18854	1937	14301	5739	2607	1891
2020-11-08	57064	78414	37940	79404	18397	51682	50728	42179	18910	1948	14369	5790	2626	1894
2020-11-09	57234	78745	38171	79702	18523	51895	51052	42454	18995	1978	14465	5839	2647	1900
2020-11-10	57425	79073	38384	80040	18661	52173	51332	42696	19133	2004	14553	5879	2670	1920
2020-11-11	57657	79558	38668	80555	18876	52575	51744	42940	19277	2030	14701	5944	2694	1932
2020-11-12	57917	80008	39006	81009	19036	52897	52065	43292	19414	2059	14803	6003	2717	1940
2020-11-13	58205	80491	39355	81486	19265	53271	52493	43656	19567	2091	14910	6074	2738	1956
2020-11-14	58491	80946	39700	81971	19491	53688	52942	44093	19723	2134	15031	6144	2768	1969
2020-11-15	58712	81371	39975	82356	19642	54014	53308	44346	19843	2153	15124	6185	2788	1979
2020-11-16	58905	81686	40226	82775	19749	54309	53653	44576	19904	2186	15182	6224	2800	1981
2020-11-17	59265	82090	40587	83311	20022	54715	54055	44975	20044	2243	15283	6308	2835	1993
2020-11-18	59548	82543	40908	83809	20214	55112	54485	45335	20176	2269	15412	6386	2865	2008
2020-11-19	59856	83083	41263	84269	20398	55486	54916	45672	20263	2306	15566	6439	2937	2031
2020-11-20	60233	83608	41620	84843	20586	55875	55329	46064	20351	2308	15677	6493	2969	2044
2020-11-21	60635	84130	41996	85284	20790	56269	55807	46469	20511	2356	15799	6569	3004	2065
2020-11-22	60979	84609	42354	85777	21046	56706	56339	46841	20602	2362	15703	6634	3023	2078
2020-11-23	61316	85108	42664	86246	21213	57127	56865	47262	20708	2472	15857	6728	3073	2093
2020-11-24	61617	85561	42981	86684	21432	57489	57366	47632	20824	2529	16047	6811	3109	2108
2020-11-25	61964	86052	43283	87195	21697	57985	57909	47964	20942	2563	16304	6867	3141	2123
2020-11-26	62378	86628	43747	87818	21951	58567	58562	48441	21111	2615	16304	6930	3180	2137
2020-11-27	62770	87387	44218	88496	22209	59238	59273	49102	21258	2682	16460	7021	3238	2156
2020-11-28	63149	87979	44602	89047	22404	59700	59810	49646	21378	2731	16460	7122	3276	2166
2020-11-29	63548	88481	45030	89681	22735	60181	60414	50110	21502	2789	16460	7197	3325	2191
2020-11-30	63997	89127	45442	90398	23015	60701	61072	50693	21632	2844	16954	7284	3381	2202
2020-12-01	64494	89751	45871	91056	23376	61162	61681	51220	21845	2884	17138	7354	3434	2210
2020-12-02	65005	90592	46328	91955	23866	61988	62647	51790	22048	2973	17349	7512	3499	2220
2020-12-03	65530	91647	46858	92813	24205	62745	63758	52418	22221	3038	17578	7635	3606	2238
2020-12-04	66128	92595	47451	93723	24753	63661	64929	53186	22421	3107	17840	7798	3697	2261
2020-12-05	66682	93508	47994	94584	25111	64359	65993	53944	22633	3233	17840	7955	3773	2288
2020-12-06	67257	94312	48521	95446	25470	65098	67112	54671	22800	3331	17840	8099	3858	2302
2020-12-07	67754	95047	48962	96267	25741	65632	67860	55187	22897	3368	18354	8192	3897	2315
2020-12-08	68445	96020	49372	97147	26248	66495	69024	55797	23072	3428	18564	8339	3974	2326
2020-12-09	69004	97093	49907	98294	26676	67203	69996	56372	23308	3489	18742	8456	4029	2347
2020-12-10	69540	98045	50419	99316	27024	67978	71043	56995	23505	3560	18971	8629	4103	2376
2020-12-11	70085	98914	50979	100265	27448	68737	72118	57606	23680	3608	19143	8794	4176	2407
2020-12-12	70667	100141	51664	101449	27753	69636	73281	58244	23849	3677	19143	8976	4251	2435
2020-12-13	71263	101002	52203	102510	28074	70475	74367	58837	23991	3743	19143	9146	4327	2455
2020-12-14	71738	101832	52725	103435	28351	71214	75454	59431	24183	3795	19689	9290	4393	2469
2020-12-15	72409	102995	53345	104668	28810	72122	76625	59991	24334	3869	19892	9482	4485	2483
2020-12-16	73010	103969	53872	105740	29167	72904	77681	60540	24555	3919	20114	9642	4547	2510
2020-12-17	73685	105006	54426	106764	29504	73757	78850	61111	24787	3975	20324	9800	4614	2551
2020-12-18	74405	106355	55158	108112	29854	74658	80047	61827	24983	4035	20717	9959	4736	2601
2020-12-19	74916	107392	55673	109056	30192	75421	80989	62405	25124	4077	20876	10090	4791	2639
2020-12-20	75496	108330	56159	109983	30505	76322	82134	62940	25275	4127	21072	10238	4850	2697
2020-12-21	75969	109339	56780	110921	30802	77088	83112	63373	25413	4168	21148	10405	4926	2714
2020-12-22	76511	110327	57373	111904	31152	77968	84146	63909	25579	4231	21327	10620	5001	2741
2020-12-23	77148	111673	57997	113214	31608	78983	85385	64560	25839	4289	21549	21015	5076	2768
