## Supplementary Table 3 for "Migration of households from New York City and the Second Peak in Covid-19 cases in New Jersey, Connecticut and New York Counties"

### Sheet: All data
New Jersey	ATLANTIC	BERGEN	BURLINGTON	CAMDEN	CAPE MAY	CUMBERLAND	ESSEX	GLOUCESTER	HUDSON	HUNTERDON	MERCER	MIDDLESEX (NJ)	MONMOUTH	MORRIS	OCEAN	PASSAIC	SALEM	SOMERSET	SUSSEX	UNION	WARREN
Population (2019): https://www.census.gov/data/tables/time-series/demo/popest/2010s-counties-total.html	263670	932202	445349	506471	92039	149527	798975	291636	672391	124371	367430	825062	618795	491845	607186	501826	62385	328934	140488	556341	105267
County Size sq. miles https://www.indexmundi.com/facts/united-states/quick-facts/new-jersey/land-area#table	555.7	233.01	798.58	221.26	251.43	483.7	126.21	322.01	46.19	427.82	224.56	308.91	468.79	460.18	628.78	184.59	331.9	301.81	519.01	102.86	356.92
Population density #/sq mi	474.483	4000.7	557.676	2289.03	366.062	309.132	6330.52	905.674	14557.1	290.709	1636.22	2670.88	1319.98	1068.81	965.657	2718.6	187.963	1089.87	270.685	5408.72	296.4
County Seat	Mays Landing	Hackensack	Mount Holly	Camden	Cape May Court House	Bridgeton	Newark	Woodbury	Jersey City	Flemington	Trenton	New Brunswick	Freehold	Morristown	Toms River	Paterson	Salem	Sommerville	Newton	Elizabeth	Belvidere
Distance from NY Penn Station by car (miles)	127	15	78	100	148	131	14	100	5	60	68	38	49	35	76	20	126	47	60	17	72
𝜸(R-1)	0.25	0.25	0.25	0.22	0.235	0.22	0.25	0.25	0.25	0.2	0.21	0.25	0.2	0.27	0.25	0.27	0.16	0.21	0.15	0.25	0.25
P	15	645	82	108	11	14	500	42	516	19	129	420	230	220	235	420	6	130	25	453	29
N	239	10235	1302	1714	175	223	7934	667	8188	302	2047	6665	3650	3491	3729	6665	96	2063	397	7188	461
R	1.5	1.5	1.5	1.5	1.5	1.5	1.5	1.5	1.5	1.5	1.5	1.5	1.5	1.5	1.5	1.5	1.5	1.5	1.5	1.5	1.5
𝜶x 100,000	315.1	7.33	57.6	38.5	403.9	297.1	9.45	112.5	9.16	199	30.8	11.3	16.4	23.2	20.1	12.2	504.2	30.5	113.4	10.4	163
𝜸	0.5	0.5	0.5	0.44	0.47	0.44	0.5	0.5	0.5	0.4	0.42	0.5	0.4	0.54	0.5	0.54	0.32	0.42	0.3	0.5	0.5
TL : infective interval (days) = 1/𝜸	2	2	2	2.27	2.13	2.27	2	2	2	2.5	2.38	2	2.5	1.85	2	1.85	3.12	2.38	3.33	2	2
TR: time between contacts while infective (days) = 1/(N𝜶)	1.33	1.33	1.33	1.52	1.42	1.52	1.33	1.33	1.33	1.67	1.59	1.33	1.67	1.23	1.33	1.23	2.08	1.59	2.22	1.33	1.33
Days to first peak from 2/29/2020	40	35	37	43	41	44	39	39	39	38	43	40	38	38	38	38	49	42	41	39	40
Number of daily cases first peak	19	659	83	109	12	18	504	43	522	20	131	423	249	221	239	423	8	133	31	463	30
Days to second peak from 2/29/2020	62	54	61	66	69	71	55	62	54	57-79	63	57	57	56	57	57	77	57	57	52	57
Number of daily cases second peak	64	288	99	133	16	63	286	56	378	18-27	148	345	108	111	163	437	17	79	17	320	30
Total cases in second peak	2128	6136	3281	4733	451	2742	8418	1646	8602	593	4738	8363	3883	2637	4933	9237	546	1927	242	7855	635
