## Supplementary Table 4 for "Migration of households from New York City and the Second Peak in Covid-19 cases in New Jersey, Connecticut and New York Counties"

### Sheet: All data
Connecticut	FAIRFIELD	HARTFORD	LITCHFIELD	MIDDLESEX (CT)	NEW HAVEN	NEW LONDON	TOLLAND	WINDHAM
Population (2020): https://worldpopulationreview.com/states/connecticut-population	943332	891720	180333	162436	854757	265206	150721	116782
County size sq. miles https://www.indexmundi.com/facts/united-states/quick-facts/connecticut/land-area#table	624.89	735.1	920.56	369.3	604.51	664.88	410.21	512.91
Population density - # per sq mi	1509.6	1213.06	195.895	439.848	1413.97	398.878	367.424	227.685
Historic County Seat (not actual)	Bridgeport	Hartford	Litchfield	Middletown	New Haven	New London	Rockville	Willimantic
Distance from NY Penn Station by car (miles)	61	115	98	103	80	126	128	140
𝜸(R-1)	0.24	0.15	0.11	0.21	0.16	0.15	0.1	0.07
P	390	225	30	29	280	23	16	7
N	6189	3571	477	461	4443	365	254	112
R	1.5	1.5	1.5	1.5	1.5	1.5	1.5	1.5
𝜶x 100,000	11.64	12.61	69.32	136.9	10.8	123.3	118.2	189.1
𝜸	0.48	0.3	0.22	0.42	0.32	0.3	0.2	0.14
TL : infective interval (days) = 1/𝜸	2.08	3.33	4.55	2.38	3.12	3.33	5	7.14
TR: time between contacts while infective (days) = 1/(N𝜶)	1.39	2.22	3.03	1.59	2.08	2.22	3.33	4.76
Days to first peak from 2/29/2020	37	51	50	44	48	51	54	64
Number of daily cases first peak	394	236	35	30	309	25	18	9
Days to second peak from 2/29/2020	55	77	Not Visible	77	77	Not Visible	79	Not Visible
Number of daily cases second peak	390	194	N/A	19	129	N/A	26	N/A
Total cases within second peak	9073	4455	N/A	703	3766	N/A	173	N/A
