## Supplementary Table 5 for "Migration of households from New York City and the Second Peak in Covid-19 cases in New Jersey, Connecticut and New York Counties"

### Sheet: All data
	1	2	3	4	5	6	8		7
New York Boroughs and Nearby Counties	BRONX	KINGS	NEW YORK	QUEENS	RICHMOND	NASSAU	WESTCHESTER	ROCKLAND	SUFFOLK	ORANGE	PUTNAM	DUTCHESS	ULSTER	SULLIVAN
Population (2019): https://www.census.gov/data/tables/time-series/demo/popest/2010s-counties-total.html	1418207	2559903	1628706	2253858	476143	1356924	967506	325789	1476601	384940	98320	294218	177573	75432
Size of county square miles: https://www.indexmundi.com/facts/united-states/quick-facts/all-states/land-area#map	42.1	70.82	22.83	108.53	58.37	284.72	430.5	173.55	912.05	811.69	230.31	795.63	1124.24	968.13
Population Density #/sq mile	33686.6	36146.6	71340.6	20767.1	8157.32	4765.82	2247.4	1877.21	1618.99	474.245	426.903	369.792	157.949	77.9152
County Seat	none	none	none	none	none	Mineola	White Plains	New City	Riverhead	Goshen	Carmel Hamlet	Poughkeepsie	Kingston	Monticello
Distance from NY Penn Station by car (miles)	10	12	0	9	20	22	30	34	75	62	59.1	81.4	96.3	92.7
𝜸(R-1)	0.15	0.18	0.115	0.18	0.16	0.15	0.33	0.25	0.19	0.17	0.11	0.2	0.14	0.11
P	1070	1280	470	1540	195	1190	900	430	1200	275	25	105	45	20
N	3889	2886	1709	5126	21904	96938	5867	1377	342203	4364	308	3627	5055	1358
R	2.8	4.5	2.8	3	1.15	1.18	2	3.1	1.09	1.5	1.6	1.3	1.15	1.2
𝜶x 100,000	6	8.019	10.47	5.268	5.6	1.014	11.25	26.82	0.672	11.688	95.33	23.896	21.234	48.616
𝜸	0.083	0.051	0.064	0.09	1.067	0.833	0.33	0.119	2.111	0.34	0.183	0.667	0.933	0.55
TL : infective interval (days) = 1/𝜸	12	19.44	15.65	11.11	0.94	1.2	3.03	8.4	0.47	2.94	5.45	1.5	1.07	1.82
TR: time between contacts while infective (days) = 1/(N𝜶)	4.29	4.32	5.59	3.7	0.82	1.02	1.52	2.71	0.43	1.96	3.41	1.15	0.93	1.52
Days to first peak from 2/29/2020	41	38	36	37	32	39	28	34	37	38	42	38	44	45
Number of daily cases first peak	1175	1356	597	1686	324	1372	959	454	1357	317	35	121	54	26
Days to second peak from 2/29/2020	Not visible	46	44	58	43	59	43	59	55	59	Not Visible	59	59	60
Number of daily cases second peak	N/A	257	197	365	319	270	716	193	580	207	N/A	61	29	24
Total cases within second peak	N/A	1377	1082	6668	6602	6076	19537	1928	13906	2797	N/A	1655	401	617
